# Dependence-aware aggregation maps shared genetic architecture across cardiovascular traits

**DOI:** 10.64898/2026.11.24.26368884

**Authors:** Richard M. Monaghan, Simon G. Williams, Hui Guo, Bernard D. Keavney

## Abstract

**Background:** Shared genetic effects are pervasive across clinically related cardiovascular diseases and can expose biology that crosses diagnostic boundaries, but correlation between related phenotypes (shared patients, risk factors, overlapping definitions) makes naive cross-trait recurrence hard to interpret because evidence is counted repeatedly. We asked which genes carry coordinated positive association across a complete cardiovascular panel beyond the recurrence expected from trait dependence.

**Methods:** We developed the Cross-Trait Aggregation Score (CTAS), a per-gene statistic applied to MAGMA gene-level association across 16 Pan-UK Biobank cardiovascular traits. Panel dependence was estimated as a transformed rank-correlation matrix; each gene’s 16-trait profile was decorrelated by ZCA-cor whitening to remove the expected correlation; and CTAS combined the magnitude and effective breadth of positive residual evidence across the whitened coordinates. The statistic was calibrated against an empirical null of 10^9^ simulated profiles, with genome-wide Benjamini–Hochberg false-discovery-rate control, after which significant genes were merged into loci and characterised by clinical-family composition, expression colocalisation, comparison with prior multi-trait studies and FinnGen.

**Results:** CTAS prioritised 223 genes at 91 loci (q<0.05), with nested sets of 99 genes at 46 loci (q<0.01) and 38 genes at 21 loci (q<0.001); membership was identical across independent null simulations. The loci formed an overlapping multi-family continuum rather than discrete disease classes: 88% spanned at least two clinical families and the fraction spanning four or more increased from 21% to 43% across the nested sets. Expression colocalisation supported 31 of 91 loci (31 of 87 evaluable). Literature convergence with four prior multi-trait studies covered 58 of 91 loci and 17 of the 21 most stringent loci. In FinnGen, the proportion of CTAS genes with external support across at least three of six clinical families of cardiovascular endpoints increased across the nested sets, from 49% at q<0.05 to 57% at q<0.01 and 61% at q<0.001, against 6% of background genes.

**Conclusions:** CTAS evaluates a complete correlated trait panel in one calibrated test per gene, discounting the recurrence expected from trait correlation. In cardiovascular disease, it prioritised genes and loci with multi-family, independently supported evidence, providing a focused starting point for mechanistic and translational follow-up.
