## Supplementary file 5 (Supplementary Table 4) for "Dependence-aware aggregation maps shared genetic architecture across cardiovascular traits"

### Sheet: README
Supplementary Table 4. CTAS behaviour simulations
Scope	Controlled simulations of the implemented CTAS statistic. CTAS depends on the 16-trait evidence only through the whitened vector z_white = Sigma^(-1/2) z (ZCA-cor whitening). Under the null z ~ N(0, Sigma), z_white ~ N(0, I_16) for any valid trait correlation matrix, so evidence is specified directly in whitened-axis space.
fixed_total_signal	Total non-centrality lambda = sum(mu^2) held constant while spread over k active axes (mu = sqrt(lambda / k)); shows that CTAS rewards signal distributed across more whitened axes.
breadth_by_strength	Grid of k active axes x per-axis strength mu, distinguishing weak-broad, strong-narrow and strong-broad evidence.
calibration_typeI	Nominal versus observed type-I error on independent null genes (N = 200,000); all 7 levels within Monte Carlo error.
Selection probabilities	Columns sel_prob_a05/a01/a001 use per-gene nominal null-survival cut-offs (alpha = 0.05 / 0.01 / 0.001; CTAS 9.96 / 11.92 / 14.25); these are single-test nominal alphas, not the genome-wide BH-FDR gene cut-offs.
Values	Simulation values, seeds, grids, replicate counts and checks are carried over unchanged from the signed simulation workbook; nothing was rerun. Only titles and method wording were updated.
Source	CTAS V2 paper/Supplementary Tables/ST4_CTAS_behaviour_simulations.xlsx (signed values); parameters_provenance lists seeds and checksums.

### Sheet: calibration_typeI
Nominal vs observed type-I error under the null.
alpha	observed_typeI	n_reject	n_test	se	ci_lo	ci_hi	within_MC
0.2	0.20008	40016	200000	0.000894561	0.198327	0.201833	TRUE
0.1	0.099985	19997	200000	0.000670776	0.0986703	0.1013	TRUE
0.05	0.05014	10028	200000	0.000487986	0.0491835	0.0510965	TRUE
0.02	0.020015	4003	200000	0.000313164	0.0194012	0.0206288	TRUE
0.01	0.00989	1978	200000	0.000221271	0.00945631	0.0103237	TRUE
0.005	0.004825	965	200000	0.000154947	0.0045213	0.0051287	TRUE
0.001	0.00088	176	200000	6.63033e-05	0.000750046	0.00100995	TRUE

### Sheet: fixed_total_signal
Fixed total signal spread over k whitened axes.
lambda	k_axes	per_axis_mu	mean_CTAS	sd_CTAS	se_mean	sel_prob_a01	sel_prob_a001	n_rep
20	1	4.47214	7.90107	1.94628	0.0112369	0.0344333	0.00436667	30000
20	2	3.16228	10.3627	2.34567	0.0135428	0.2446	0.0556	30000
20	3	2.58199	11.8254	2.60326	0.0150299	0.472033	0.173667	30000
20	4	2.23607	12.7463	2.77963	0.0160482	0.606133	0.287633	30000
20	5	2	13.4809	2.92698	0.0168989	0.6948	0.3868	30000
20	6	1.82574	14.0928	3.01482	0.0174061	0.757467	0.465867	30000
20	7	1.69031	14.6092	3.08286	0.0177989	0.806533	0.534067	30000
20	8	1.58114	15.1139	3.19919	0.0184705	0.8379	0.597267	30000
20	9	1.49071	15.5244	3.23114	0.018655	0.868433	0.643567	30000
20	10	1.41421	15.903	3.30314	0.0190707	0.8878	0.682367	30000
20	11	1.3484	16.1946	3.34186	0.0192942	0.902233	0.712433	30000
20	12	1.29099	16.5733	3.36456	0.0194253	0.918733	0.7503	30000
20	13	1.24035	16.8112	3.43949	0.0198579	0.9254	0.7667	30000
20	14	1.19523	17.0911	3.44377	0.0198826	0.936433	0.791767	30000
20	15	1.1547	17.4017	3.50651	0.0202448	0.9445	0.813533	30000
20	16	1.11803	17.6208	3.5256	0.0203551	0.951667	0.828167	30000
40	1	6.32456	8.73738	1.53893	0.008885	0.0304333	0.00223333	30000
40	2	4.47214	12.4738	2.10845	0.0121731	0.591	0.193967	30000
40	3	3.65148	14.7915	2.48953	0.0143733	0.876333	0.5781	30000
40	4	3.16228	16.4548	2.74138	0.0158274	0.953933	0.785967	30000
40	5	2.82843	17.6791	2.94445	0.0169998	0.976567	0.8788	30000
40	6	2.58199	18.6641	3.11842	0.0180042	0.986	0.923133	30000
40	7	2.39046	19.5105	3.25112	0.0187704	0.991467	0.949267	30000
40	8	2.23607	20.2725	3.3674	0.0194417	0.994067	0.966433	30000
40	9	2.10819	20.8735	3.47085	0.020039	0.996833	0.973367	30000
40	10	2	21.4724	3.54059	0.0204416	0.997333	0.9818	30000
40	11	1.90693	21.9822	3.58381	0.0206912	0.998067	0.986667	30000
40	12	1.82574	22.4545	3.65143	0.0210815	0.9984	0.9893	30000
40	13	1.75412	22.9084	3.71158	0.0214288	0.9991	0.992033	30000
40	14	1.69031	23.3817	3.73445	0.0215609	0.999367	0.994333	30000
40	15	1.63299	23.756	3.78973	0.02188	0.999567	0.995567	30000
40	16	1.58114	24.1052	3.83311	0.0221305	0.999767	0.9958	30000
80	1	8.94427	10.6214	1.27735	0.00737481	0.150867	0.00573333	30000
80	2	6.32456	15.9559	1.89718	0.0109534	0.985633	0.8148	30000
80	3	5.16398	19.437	2.33168	0.013462	0.9996	0.988933	30000
80	4	4.47214	21.9923	2.63477	0.0152119	0.999967	0.998433	30000
80	5	4	23.9693	2.90491	0.0167715	1	0.999367	30000
80	6	3.65148	25.634	3.10354	0.0179183	1	0.999867	30000
80	7	3.38062	26.9814	3.27506	0.0189086	1	1	30000
80	8	3.16228	28.1557	3.40084	0.0196348	1	0.9999	30000
80	9	2.98142	29.1704	3.49565	0.0201822	1	1	30000
80	10	2.82843	30.0789	3.63015	0.0209587	1	1	30000
80	11	2.6968	30.9171	3.72287	0.021494	1	1	30000
80	12	2.58199	31.6567	3.80645	0.0219766	1	1	30000
80	13	2.48069	32.3535	3.91258	0.0225893	1	0.999967	30000
80	14	2.39046	33.025	3.97732	0.022963	1	1	30000
80	15	2.3094	33.5658	4.03082	0.0232719	1	1	30000
80	16	2.23607	34.0961	4.10994	0.0237288	1	1	30000

### Sheet: breadth_by_strength
Breadth (k axes) by per-axis strength (mu).
per_axis_mu	k_axes	total_lambda	mean_CTAS	se_mean	sel_prob_a05	sel_prob_a01	sel_prob_a001	n_rep
0.5	1	0.25	6.23784	0.0164118	0.06555	0.0148	0.00155	20000
0.5	2	0.5	6.49957	0.0165295	0.0791	0.0177	0.002	20000
0.5	4	1	7.03745	0.0171418	0.12085	0.03125	0.00355	20000
0.5	8	2	8.15013	0.0184015	0.23685	0.08225	0.01585	20000
0.5	12	3	9.23315	0.0194492	0.37815	0.16555	0.0434	20000
0.5	16	4	10.3579	0.0205663	0.5357	0.28225	0.09745	20000
1	1	1	6.55094	0.0165541	0.0842	0.0188	0.00205	20000
1	2	2	7.1812	0.0171105	0.12815	0.03435	0.0048	20000
1	4	4	8.45255	0.0183951	0.27265	0.09725	0.02095	20000
1	8	8	11.0527	0.0207898	0.6316	0.369	0.13715	20000
1	12	12	13.6169	0.0224788	0.87745	0.6916	0.40795	20000
1	16	16	16.1561	0.0240531	0.97095	0.8956	0.70095	20000
1.5	1	2.25	6.88679	0.0165723	0.1017	0.02545	0.0031	20000
1.5	2	4.5	7.93021	0.0175009	0.2019	0.06185	0.01065	20000
1.5	4	9	10.0817	0.0191812	0.5009	0.24375	0.06835	20000
1.5	8	18	14.5101	0.0222004	0.93185	0.7892	0.51805	20000
1.5	12	27	18.7698	0.024839	0.996	0.97625	0.9027	20000
1.5	16	36	22.9337	0.0267683	0.9999	0.99885	0.99205	20000
2	1	4	7.16842	0.016514	0.1233	0.0319	0.00405	20000
2	2	8	8.63412	0.0174738	0.28185	0.09875	0.01875	20000
2	4	16	11.8758	0.0194533	0.74865	0.48205	0.1928	20000
2	8	32	18.3272	0.0232725	0.99615	0.9781	0.89135	20000
2	12	48	24.5314	0.0262948	1	0.99975	0.9974	20000
2	16	64	30.4155	0.0284975	1	1	1	20000
3	1	9	7.53306	0.0159521	0.14455	0.0395	0.0049	20000
3	2	18	10.132	0.0167401	0.5097	0.2161	0.04855	20000
3	4	36	15.7488	0.0193801	0.9845	0.9205	0.70415	20000
3	8	72	26.7541	0.0242374	1	1	1	20000
3	12	108	36.9499	0.0270932	1	1	1	20000
3	16	144	46.4777	0.029668	1	1	1	20000

### Sheet: parameters_provenance
Seeds, grids, replicate counts and checksums.
item	value
sigma_md5_cached_reference_null	1d6baf489c0598847ac5e2e19328f9ac
score_impl_md5	370749ed4759a74de7160f1e92104753
M_reference_null	1e+06
seed_null	42
seed_calibration	20260805
N_calibration	2e+05
seed_fixed_total_signal	77
R_fixed_total_signal	30000
lambdas	20;40;80
seed_breadth_strength	131
R_breadth_strength	20000
mu_grid	0.5;1;1.5;2;3
k_grid	1;2;4;8;12;16
cut_a05	9.9595
cut_a01	11.9246
cut_a001	14.2534
null_model	z_white ~ N(0, I_16) (== N(0,Sigma) after whitening)
signal_model	active axes shifted by mu in whitened space; noise N(0,1)
note	Signal and null are specified in whitened space (z_white ~ N(0, I_16)), so the simulated CTAS behaviour does not depend on which trait correlation matrix is whitened. The cached reference null (raw-Spearman working matrix, 10^6 draws) is used only for the null-reproduction check.

### Sheet: validation_null_reproduction
Simulated N(0, I_16) null quantiles versus the cached reference null.
quantile	sim_Nident	cached_NSigma	abs_diff
0.5	5.78206	5.78054	0.00151655
0.9	8.97171	8.96713	0.0045729
0.99	11.9246	11.9165	0.00808078
0.999	14.2534	14.2297	0.0237079
0.9999	16.2899	16.2976	0.00771545
0.99999	18.0926	17.8313	0.261249

### Sheet: validation
Checks.
check	result
data sheets identical to the signed workbook	TRUE
calibration within MC at all levels	TRUE
