## Supplementary file 6 (Supplementary Table 5) for "Dependence-aware aggregation maps shared genetic architecture across cardiovascular traits"

### Sheet: README
Supplementary Table 5. Correlation-model sensitivity: transformed correlation versus raw-Spearman matrix
Headline (final CTAS)	19,080 tested genes; 223 / 99 / 38 CTAS genes and 91 / 46 / 21 CTAS loci at q<0.05 / q<0.01 / q<0.001 (nested sets). Primary analysis: transformed trait correlation matrix Sigma = 2 sin(pi rho_S / 6), ZCA-cor whitening, empirical P from 10^9 null draws, genome-wide Benjamini-Hochberg q.
Comparison	Primary analysis: transformed trait correlation matrix Sigma = 2 sin(pi rho_S / 6) with ZCA-cor whitening. Sensitivity analysis: the raw Spearman trait correlation matrix with the same whitening, null size (10^9), seeds and BH procedure.
Genome-wide concordance	CTAS rank correlation (Spearman) 0.99996171; Pearson 0.99996083.
Set concordance	Genes 223/99/38 (primary) versus 240/107/45 (sensitivity); loci 91/46/21 versus 98/50/26. At every threshold the primary set is a subset of the sensitivity set (see set_comparison).
Conclusion	Estimator choice has little effect on genome-wide ranking, while the transformed-correlation analysis remains the prespecified primary analysis.
Seeds	Sensitivity membership is identical across seeds 42, 1 and 2 (sensitivity_seed_stability).
Source	outputs/final_c_primary_freeze_20261021/raw_spearman_sensitivity.tsv

### Sheet: genome_wide_concordance
Genome-wide concordance of CTAS (19,080 genes).
metric	value
CTAS Spearman rank correlation, primary vs sensitivity	0.999962
CTAS Pearson correlation, primary vs sensitivity	0.999961

### Sheet: set_comparison
Nested-set comparison, seed 42 (seeds 1 and 2 identical).
q_set	unit	primary_transformed_correlation	raw_spearman_sensitivity	intersection	jaccard	primary_only	sensitivity_only	subset_relation
q<0.05	genes	223	240	223	0.929167	0	17	primary set is a subset of the sensitivity set
q<0.05	loci	91	98	91	0.928571	0	7	primary set is a subset of the sensitivity set
q<0.01	genes	99	107	99	0.925234	0	8	primary set is a subset of the sensitivity set
q<0.01	loci	46	50	46	0.92	0	4	primary set is a subset of the sensitivity set
q<0.001	genes	38	45	38	0.844444	0	7	primary set is a subset of the sensitivity set
q<0.001	loci	21	26	21	0.807692	0	5	primary set is a subset of the sensitivity set

### Sheet: sensitivity_seed_stability
Raw-Spearman sensitivity membership versus seed 42.
seed	tier	unit	symmetric_difference_vs_seed42
42	q05	genes	0
42	q05	loci	0
42	q01	genes	0
42	q01	loci	0
42	q001	genes	0
42	q001	loci	0
1	q05	genes	0
1	q05	loci	0
1	q01	genes	0
1	q01	loci	0
1	q001	genes	0
1	q001	loci	0
2	q05	genes	0
2	q05	loci	0
2	q01	genes	0
2	q01	loci	0
2	q001	genes	0
2	q001	loci	0

### Sheet: validation
Checks.
check	result
counts reproduce 223/99/38 vs 240/107/45 and 91/46/21 vs 98/50/26	TRUE
rank correlation ~0.99996	TRUE
primary subset of sensitivity at every threshold	TRUE
