## Supplementary file 7 (Supplementary Table 6) for "Dependence-aware aggregation maps shared genetic architecture across cardiovascular traits"

### Sheet: README
Supplementary Table 6. Effective-sample-size sensitivity (MAGMA rerun with trait-specific N_eff), rebased to the final CTAS sets
Headline (final CTAS)	19,080 tested genes; 223 / 99 / 38 CTAS genes and 91 / 46 / 21 CTAS loci at q<0.05 / q<0.01 / q<0.001 (nested sets). Primary analysis: transformed trait correlation matrix Sigma = 2 sin(pi rho_S / 6), ZCA-cor whitening, empirical P from 10^9 null draws, genome-wide Benjamini-Hochberg q.
Method note	This is a precomputed sensitivity analysis. Its runs used their established raw-Spearman working trait correlation matrices and 10^6-draw sensitivity nulls; they were not rerun under the final primary analysis (transformed correlation matrix, ZCA-cor whitening, 10^9-draw null). Retention and membership summaries are recomputed here against the final 223/99/38 CTAS genes and 91/46/21 CTAS loci.
Design	The 16 MAGMA analyses were rerun with trait-specific effective sample sizes N_eff = 4 / (1/N_cases + 1/N_controls) (same summary statistics, LD panel, annotation and SNPwise-mean model). Flat-N and effective-N gene matrices were scored by the same sensitivity engine; the comparison is therefore within that engine.
Rebase	For each final CTAS gene and locus, status is compared between the flat-N and effective-N runs of the sensitivity engine at the matching threshold. A final locus is present in a run when at least one of its final member genes passes the threshold.
Result	Genome-wide CTAS Spearman 0.99999844. Final genes changing status between flat-N and effective-N: q<0.05 0/223, q<0.01 0/99, q<0.001 0/38. Final loci changing status: q<0.05 0/91, q<0.01 0/46, q<0.001 0/21.
Interpretation	Under the SNPwise-mean model the N argument does not enter the gene P value; residual movement is confined to hyper-significant cells and reflects rerun variability in the extreme tail.
Sources	panel_v2_effective_n_sensitivity/v2_gene_comparison_all.csv (19,080 genes, both runs); per-trait N_eff from the signed effective-N workbook; final membership from the accepted primary result.
Trait-key note (4 Nov 2026 label correction)	The internal trait keys DVT and VTE used in this workbook (column headers, row labels and file names) are retained unchanged so that joins and code are unaffected. They denote the complete three-character Pan-UK Biobank ICD-10 categories I80 (phlebitis and thrombophlebitis) and I82 (other venous embolism and thrombosis), respectively. The key DVT does not denote a deep-vein-specific phenotype and…
Trait-key note (6 Nov 2026, I73 label)	The internal trait key PAD used in this workbook (column headers, row labels and file names, where present) is retained unchanged so that joins and code are unaffected. It denotes the complete three-character Pan-UK Biobank ICD-10 category I73, other peripheral vascular diseases (Raynaud syndrome, thromboangiitis obliterans [Buerger], other specified and unspecified peripheral vascular disease); …

### Sheet: trait_effective_N
Per-trait effective sample size and MAGMA gene-P movement between runs (signed values).
Trait	Abbreviation	Pan-UKBB phenotype	N cases	N controls	Effective N	Flat N	Effective N / flat N	Comparable genes	Median |delta| gene p	Maximum |delta| gene p	Crossings p<0.05	Crossings p<0.01	Crossings p<0.001
Hypertension	HTN	Phecode 401	99977	340580	309156	500000	0.6183	18342	0	3.104e-06	0	0	0
Coronary artery disease	CAD	ICD-10 I25	32926	408405	121878	500000	0.2438	18340	0	3.2e-06	0	0	0
Angina pectoris	Ang	ICD-10 I20	22491	417860	85369.1	500000	0.1707	19079	0	6.572e-06	0	0	0
Atrial fibrillation	AF	ICD-10 I48	19554	416489	74708.5	500000	0.1494	18340	0	6.512e-05	0	0	0
Myocardial infarction	MI	ICD-10 I21	10595	425448	41350.2	500000	0.0827	19068	0	1.62e-07	0	0	0
Heart failure	HF	ICD-10 I50	7800	428243	30641.9	500000	0.0613	18332	0	0	0	0	0
Other peripheral vascular disease	I73	ICD-10 I73	4930	431113	19497	500000	0.039	19055	0	0	0	0	0
Phlebitis/thrombophlebitis	I80	ICD-10 I80	4886	431157	19325	500000	0.0387	19055	0	1.0324e-07	0	0	0
Ischaemic stroke	IS	ICD-10 I63	4437	431606	17567.4	500000	0.0351	19059	0	0	0	0	0
Aortic valve disease	AoV	ICD-10 I35	3552	425855	14090.5	500000	0.0282	19054	0	0	0	0	0
Mitral valve disease	MV	ICD-10 I34	3216	426191	12767.7	500000	0.0255	19051	0	0	0	0	0
Transient ischaemic attack	TIA	ICD-10 G45	3208	426199	12736.1	500000	0.0255	19045	0	0	0	0	0
Aortic aneurysm	AoAn	ICD-10 I71	2031	418500	8084.8	500000	0.0162	19079	0	0	0	0	0
Cardiomyopathy	CMP	ICD-10 I42	1662	418869	6621.7	500000	0.0132	19079	0	0	0	0	0
Atherosclerosis	Ath	ICD-10 I70	933	419598	3723.7	500000	0.0074	19079	0	0	0	0	0
Venous embolism/thrombosis	I82	ICD-10 I82	514	420017	2053.5	500000	0.0041	19079	0	5.463e-06	0	0	0

### Sheet: genome_wide_concordance
Within-engine concordance, flat-N vs effective-N (19,080 genes).
metric	value
CTAS Pearson, flat-N vs effective-N	0.999997
CTAS Spearman, flat-N vs effective-N	0.999998
maximum |delta CTAS|	0.443152
median |delta CTAS|	0

### Sheet: final_gene_rebase
Final CTAS genes: status in the flat-N and effective-N sensitivity runs.
q_set	final_genes	significant_in_flatN_sensitivity	significant_in_effectiveN_sensitivity	final_genes_changing_status_flat_to_eff	changed_genes
q<0.05	223	223	223	0
q<0.01	99	99	99	0
q<0.001	38	32	32	0

### Sheet: final_locus_rebase
Final CTAS loci: presence in the flat-N and effective-N sensitivity runs.
q_set	final_loci	present_in_flatN_sensitivity	present_in_effectiveN_sensitivity	final_loci_changing_status	changed_loci
q<0.05	91	91	91	0
q<0.01	46	46	46	0
q<0.001	21	16	16	0

### Sheet: final_gene_detail
223 final CTAS genes with sensitivity-run CTAS and q.
gene	canonical_locus_id	final_q	final_q_tier	CTAS_flatN_sens	CTAS_effN_sens	q_flatN_sens	q_effN_sens	same_status_q<0.05	same_status_q<0.01	same_status_q<0.001
ABI3	V2L090	0.00701766	q<0.01	17.15	17.15	0.00536624	0.00536624	TRUE	TRUE	TRUE
ABO	V2L060	0.00191414	q<0.01	18.4958	18.4958	0.0022447	0.002226	TRUE	TRUE	TRUE
ACAD10	V2L074	0.000304276	q<0.001	20.6509	20.7401	0.000590011	0.000537044	TRUE	TRUE	TRUE
ADAMTS7	V2L083	0.000403065	q<0.001	20.2443	20.2443	0.000596249	0.000578181	TRUE	TRUE	TRUE
ADCY3	V2L013	0.0230209	q<0.05	15.8488	15.8488	0.0199645	0.0200976	TRUE	TRUE	TRUE
AGER	V2L036	0.0215048	q<0.05	16.0232	16.0232	0.0179819	0.0179819	TRUE	TRUE	TRUE
AIDA	V2L011	0.0403479	q<0.05	15.1033	15.1033	0.0361665	0.0361665	TRUE	TRUE	TRUE
AIF1	V2L036	0.0440493	q<0.05	15.0503	15.0503	0.036678	0.036678	TRUE	TRUE	TRUE
ALDH2	V2L074	0.00249479	q<0.01	18.3399	18.5591	0.0022447	0.002226	TRUE	TRUE	TRUE
AMIGO1	V2L004	0.0285059	q<0.05	15.5451	15.5451	0.0258614	0.0260182	TRUE	TRUE	TRUE
AOC1	V2L050	0.036655	q<0.05	15.142	15.142	0.0352544	0.0352544	TRUE	TRUE	TRUE
APOA5	V2L068	0.0103103	q<0.05	16.8197	16.8197	0.00972705	0.00972705	TRUE	TRUE	TRUE
APOC1	V2L097	0.000378131	q<0.001	20.3601	20.3601	0.000596249	0.000578181	TRUE	TRUE	TRUE
APOE	V2L097	7.632e-06	q<0.001	24.4123	24.4123	3.04528e-05	3.04528e-05	TRUE	TRUE	TRUE
ARHGAP42	V2L067	0.0363341	q<0.05	15.2624	15.2624	0.0324766	0.0324766	TRUE	TRUE	TRUE
ARHGEF12	V2L070	0.00163501	q<0.01	18.7198	18.7602	0.00204428	0.00183461	TRUE	TRUE	TRUE
ARMS2	V2L063	0.00163501	q<0.01	18.7472	18.7472	0.00187059	0.00183461	TRUE	TRUE	TRUE
ATP1B1	V2L009	0.00366227	q<0.01	17.9916	17.9916	0.00245314	0.00245314	TRUE	TRUE	TRUE
ATP5G1	V2L090	0.0440493	q<0.05	14.9947	14.9947	0.0384338	0.0384338	TRUE	TRUE	TRUE
ATP6V1G2	V2L036	0.000186397	q<0.001	21.3375	21.3375	0.000431689	0.000464939	TRUE	TRUE	TRUE
ATXN2	V2L074	0.0109615	q<0.05	16.7965	16.7632	0.0103577	0.01062	TRUE	TRUE	TRUE
B3GNT2	V2L015	0.0236821	q<0.05	15.7911	15.7911	0.0200842	0.0202172	TRUE	TRUE	TRUE
BAG5	V2L080	0.0327151	q<0.05	15.3798	15.3798	0.0294775	0.0294775	TRUE	TRUE	TRUE
BAG6	V2L036	0.0230209	q<0.05	15.9451	15.9451	0.0181394	0.0182681	TRUE	TRUE	TRUE
BCAP29	V2L049	0.0280501	q<0.05	15.6053	15.4057	0.0248157	0.0290536	TRUE	TRUE	TRUE
BRAP	V2L074	0.00040068	q<0.001	20.3438	20.4831	0.000596249	0.000578181	TRUE	TRUE	TRUE
C12orf43	V2L075	0.00986821	q<0.01	16.9176	16.9176	0.00790181	0.00790181	TRUE	TRUE	TRUE
C2	V2L036	0.0230209	q<0.05	15.9475	15.7634	0.0181394	0.0210623	TRUE	TRUE	TRUE
C6orf106	V2L037	0.000849878	q<0.001	19.5559	19.5559	0.00106	0.00103135	TRUE	TRUE	TRUE
C6orf15	V2L036	0.0445209	q<0.05	14.9533	14.9533	0.03924	0.03924	TRUE	TRUE	TRUE
C6orf48	V2L036	0.0294299	q<0.05	15.5246	15.5246	0.0265558	0.026712	TRUE	TRUE	TRUE
CARF	V2L020	0.00029574	q<0.001	20.7855	20.7855	0.000590011	0.000537044	TRUE	TRUE	TRUE
CCDC181	V2L009	0.0207534	q<0.05	16.09	16.09	0.0179819	0.0179819	TRUE	TRUE	TRUE
CCDC90B	V2L066	0.0134818	q<0.05	16.5553	16.5553	0.0135794	0.0135794	TRUE	TRUE	TRUE
CCHCR1	V2L036	0.0103793	q<0.05	16.8756	16.8756	0.00868989	0.00868989	TRUE	TRUE	TRUE
CDKN1A	V2L038	0.00261487	q<0.01	18.2014	18.2014	0.0022447	0.0022447	TRUE	TRUE	TRUE
CDKN2B	V2L057	6.36e-06	q<0.001	26.3699	26.3699	8.12588e-06	8.12588e-06	TRUE	TRUE	TRUE
CELSR2	V2L004	0.00029574	q<0.001	20.7982	20.7982	0.000590011	0.000537044	TRUE	TRUE	TRUE
CENPW	V2L040	0.0187154	q<0.05	16.2095	16.2095	0.017649	0.017649	TRUE	TRUE	TRUE
CEP68	V2L017	0.0285059	q<0.05	15.5132	15.5132	0.0265558	0.026712	TRUE	TRUE	TRUE
CEP70	V2L026	0.0193119	q<0.05	16.1202	16.1202	0.0179819	0.0179819	TRUE	TRUE	TRUE
CFDP1	V2L086	0.000127836	q<0.001	21.5564	21.5564	0.000398239	0.000398239	TRUE	TRUE	TRUE
CFHR2	V2L010	0.0487879	q<0.05	14.736	14.736	0.0481622	0.0481622	TRUE	TRUE	TRUE
CFHR3	V2L010	0.000782858	q<0.001	19.5452	19.5452	0.00106	0.00103135	TRUE	TRUE	TRUE
CHRNB4	V2L083	0.0397734	q<0.05	15.0893	15.0893	0.0362802	0.0362802	TRUE	TRUE	TRUE
CHST6	V2L086	0.023347	q<0.05	15.8296	15.8296	0.0199645	0.0200976	TRUE	TRUE	TRUE
CISH	V2L023	0.00366227	q<0.01	17.8976	17.8976	0.00245314	0.00245314	TRUE	TRUE	TRUE
CKB	V2L080	0.00461587	q<0.01	17.6279	17.6279	0.003816	0.003816	TRUE	TRUE	TRUE
CLDN23	V2L051	0.0054483	q<0.01	17.3837	17.3837	0.004452	0.004452	TRUE	TRUE	TRUE
COG5	V2L049	0.0210077	q<0.05	16.0887	16.0676	0.0179819	0.0179819	TRUE	TRUE	TRUE
COL4A1	V2L077	0.00125165	q<0.01	19.1084	19.1084	0.00162383	0.00162383	TRUE	TRUE	TRUE
CRIM1	V2L014	0.0244154	q<0.05	15.769	15.769	0.0206906	0.0208259	TRUE	TRUE	TRUE
CUX2	V2L074	0.0054483	q<0.01	17.5247	17.5247	0.003816	0.003816	TRUE	TRUE	TRUE
CYTH1	V2L092	0.00261487	q<0.01	18.2447	18.2447	0.0022447	0.0022447	TRUE	TRUE	TRUE
DALRD3	V2L023	0.000485177	q<0.001	20.0497	20.0497	0.000596249	0.000578181	TRUE	TRUE	TRUE
DDX39B	V2L036	0.000186397	q<0.001	21.2792	21.014	0.000431689	0.000531233	TRUE	TRUE	TRUE
DMBT1	V2L063	0.0268467	q<0.05	15.6088	15.6088	0.0248157	0.0249689	TRUE	TRUE	TRUE
DNAJC27	V2L013	0.0233619	q<0.05	15.8147	15.8147	0.0199645	0.0200976	TRUE	TRUE	TRUE
DOC2A	V2L085	0.0379906	q<0.05	15.1093	15.1093	0.0361665	0.0361665	TRUE	TRUE	TRUE
DUS4L	V2L049	0.0192553	q<0.05	16.1741	16.1741	0.0179819	0.0179819	TRUE	TRUE	TRUE
DUSP13	V2L061	0.0166714	q<0.05	16.3236	16.3236	0.0158733	0.0158733	TRUE	TRUE	TRUE
DYM	V2L093	0.0013862	q<0.01	19.0016	19.0016	0.00162383	0.00162383	TRUE	TRUE	TRUE
EDNRA	V2L031	0.0165694	q<0.05	16.3511	16.3511	0.0158184	0.0158184	TRUE	TRUE	TRUE
EFR3B	V2L013	0.0113843	q<0.05	16.6778	16.6778	0.0123667	0.0123667	TRUE	TRUE	TRUE
EHMT2	V2L036	0.0258011	q<0.05	15.7813	15.7813	0.020327	0.0204608	TRUE	TRUE	TRUE
EIF5A	V2L088	0.0292596	q<0.05	15.5215	15.5215	0.0265558	0.026712	TRUE	TRUE	TRUE
ENPEP	V2L030	0.0263209	q<0.05	15.6135	15.6772	0.0248157	0.0234273	TRUE	TRUE	TRUE
ENSA	V2L005	0.0108184	q<0.05	16.7624	16.7624	0.01062	0.01062	TRUE	TRUE	TRUE
ERP29	V2L074	0.00461587	q<0.01	17.7067	17.7067	0.00376579	0.00376579	TRUE	TRUE	TRUE
ESPL1	V2L072	0.0394392	q<0.05	15.0304	15.0304	0.0373304	0.0373304	TRUE	TRUE	TRUE
EXD2	V2L079	0.0163543	q<0.05	16.3666	16.3666	0.0157903	0.0157903	TRUE	TRUE	TRUE
FAIM	V2L026	0.0280501	q<0.05	15.5645	15.5645	0.0253243	0.0254788	TRUE	TRUE	TRUE
FAM109A	V2L074	0.0254642	q<0.05	15.7954	15.7954	0.0199645	0.0200976	TRUE	TRUE	TRUE
FAM177B	V2L011	0.0215048	q<0.05	16.0001	16.0001	0.0179819	0.0179819	TRUE	TRUE	TRUE
FBRSL1	V2L076	0.00560676	q<0.01	17.4484	17.4484	0.00411954	0.00411954	TRUE	TRUE	TRUE
FBXO46	V2L097	0.0403479	q<0.05	15.0857	15.0857	0.0362802	0.0362802	TRUE	TRUE	TRUE
FES	V2L084	7.632e-06	q<0.001	24.4995	24.4995	3.04528e-05	3.04528e-05	TRUE	TRUE	TRUE
FGD5	V2L021	0.034953	q<0.05	15.3554	15.3182	0.030316	0.0313829	TRUE	TRUE	TRUE
FURIN	V2L084	2.544e-05	q<0.001	22.5811	22.5811	0.000140305	0.000140305	TRUE	TRUE	TRUE
FUT2	V2L098	0.0363341	q<0.05	15.2017	15.2017	0.0338547	0.0338547	TRUE	TRUE	TRUE
GBA2	V2L058	0.0280501	q<0.05	15.4937	15.4937	0.0269105	0.0270669	TRUE	TRUE	TRUE
GCK	V2L045	0.0268467	q<0.05	15.6016	15.6016	0.0248157	0.0249689	TRUE	TRUE	TRUE
GEN1	V2L012	0.0285059	q<0.05	15.5048	15.5048	0.0265558	0.026712	TRUE	TRUE	TRUE
GGT7	V2L101	0.0280501	q<0.05	15.6388	15.6388	0.0245142	0.02436	TRUE	TRUE	TRUE
GLI1	V2L073	0.0219712	q<0.05	15.9627	15.9627	0.018126	0.018126	TRUE	TRUE	TRUE
GNGT2	V2L090	0.00428072	q<0.01	17.7934	17.7934	0.00309405	0.00309405	TRUE	TRUE	TRUE
GRK4	V2L029	0.00616844	q<0.01	17.3066	17.3066	0.0047187	0.0047187	TRUE	TRUE	TRUE
GTF2I	V2L047	0.00605989	q<0.01	17.2566	17.2388	0.0047187	0.0047187	TRUE	TRUE	TRUE
GTF2IRD2	V2L047	0.0268467	q<0.05	15.5724	15.5724	0.0252461	0.025401	TRUE	TRUE	TRUE
HDGFL1	V2L035	0.0251526	q<0.05	15.7535	15.7535	0.0214188	0.0214188	TRUE	TRUE	TRUE
HECTD4	V2L074	0.00428072	q<0.01	17.8044	17.8504	0.00309405	0.002915	TRUE	TRUE	TRUE
HIBADH	V2L043	0.0105819	q<0.05	16.8017	16.8017	0.0100904	0.0100904	TRUE	TRUE	TRUE
HIC1	V2L087	0.0376936	q<0.05	15.2315	15.2315	0.0332906	0.0332906	TRUE	TRUE	TRUE
HLA-B	V2L036	0.00428072	q<0.01	17.8365	17.8365	0.00295605	0.002915	TRUE	TRUE	TRUE
HLA-C	V2L036	0.00461587	q<0.01	17.7087	17.7087	0.00376579	0.00376579	TRUE	TRUE	TRUE
HLA-DQA1	V2L036	0.0154395	q<0.05	16.3953	16.3953	0.0157617	0.0157617	TRUE	TRUE	TRUE
HLA-DQB1	V2L036	0.00541448	q<0.01	17.5183	17.5183	0.003816	0.003816	TRUE	TRUE	TRUE
HLA-DRA	V2L036	0.0105041	q<0.05	16.8094	16.8094	0.0100031	0.0100031	TRUE	TRUE	TRUE
HNF1A	V2L075	0.000335808	q<0.001	20.555	20.555	0.000596249	0.000578181	TRUE	TRUE	TRUE
HOXA6	V2L043	0.0363341	q<0.05	15.2233	15.2233	0.0333158	0.0333158	TRUE	TRUE	TRUE
HOXB3	V2L090	0.0327151	q<0.05	15.3641	15.3641	0.0301656	0.0301656	TRUE	TRUE	TRUE
HOXD13	V2L019	0.00815404	q<0.01	17.0409	17.0409	0.00649113	0.00649113	TRUE	TRUE	TRUE
HSPA1A	V2L036	0.00163501	q<0.01	18.7507	18.7507	0.00187059	0.00183461	TRUE	TRUE	TRUE
HSPA1L	V2L036	0.00118119	q<0.01	19.1211	19.1211	0.00162383	0.00162383	TRUE	TRUE	TRUE
HTRA1	V2L063	0.000849878	q<0.001	19.5072	19.5072	0.00106	0.00103135	TRUE	TRUE	TRUE
ICA1L	V2L020	0.000485177	q<0.001	20.047	20.047	0.000596249	0.000578181	TRUE	TRUE	TRUE
IGF2BP1	V2L090	0.0054483	q<0.01	17.4214	17.4214	0.00428764	0.00428764	TRUE	TRUE	TRUE
IGF2R	V2L042	6.36e-06	q<0.001	25.275	25.1678	1.89342e-05	2.1403e-05	TRUE	TRUE	TRUE
IKZF3	V2L089	0.00246609	q<0.01	18.3711	18.3711	0.0022447	0.0022447	TRUE	TRUE	TRUE
IL6R	V2L007	0.0052412	q<0.01	17.5575	17.5575	0.003816	0.003816	TRUE	TRUE	TRUE
INA	V2L062	0.0440493	q<0.05	14.9429	14.9429	0.039414	0.039414	TRUE	TRUE	TRUE
IREB2	V2L083	0.000360703	q<0.001	20.4172	20.4172	0.000596249	0.000578181	TRUE	TRUE	TRUE
KANK2	V2L095	0.0054483	q<0.01	17.4879	17.4879	0.003816	0.003816	TRUE	TRUE	TRUE
KCNH2	V2L050	0.00187938	q<0.01	18.6532	18.6532	0.00204428	0.00204428	TRUE	TRUE	TRUE
KCNK4	V2L065	0.0442324	q<0.05	14.957	14.957	0.03924	0.03924	TRUE	TRUE	TRUE
KCNK5	V2L039	0.0440493	q<0.05	14.9929	14.9929	0.0384338	0.0384338	TRUE	TRUE	TRUE
KDF1	V2L002	0.0327151	q<0.05	15.4058	15.4058	0.0290536	0.0290536	TRUE	TRUE	TRUE
KIZ	V2L100	0.035152	q<0.05	15.2336	15.2336	0.0332906	0.0332906	TRUE	TRUE	TRUE
KLC1	V2L080	0.0139838	q<0.05	16.454	16.454	0.0146899	0.0146899	TRUE	TRUE	TRUE
LAMB2	V2L023	0.00528826	q<0.01	17.5844	17.5844	0.003816	0.003816	TRUE	TRUE	TRUE
LDLR	V2L095	0.00090259	q<0.001	19.4369	19.4369	0.00106	0.00103135	TRUE	TRUE	TRUE
LEKR1	V2L028	0.0294299	q<0.05	15.5135	15.5135	0.0265558	0.026712	TRUE	TRUE	TRUE
LPA	V2L042	8.52202e-08	q<0.001	31.4034	31.2528	5.15835e-08	6.12706e-08	TRUE	TRUE	TRUE
LPL	V2L052	0.000981616	q<0.001	19.4299	19.4299	0.00150631	0.00146769	TRUE	TRUE	TRUE
LRP1	V2L073	0.0415197	q<0.05	15.0691	15.0691	0.0362894	0.0362894	TRUE	TRUE	TRUE
LSM2	V2L036	0.00282326	q<0.01	18.1869	18.1869	0.0022447	0.0022447	TRUE	TRUE	TRUE
LST1	V2L036	0.0054483	q<0.01	17.4704	17.4704	0.00411954	0.00411954	TRUE	TRUE	TRUE
LTA	V2L036	0.0223126	q<0.05	15.9953	15.9953	0.0179819	0.0179819	TRUE	TRUE	TRUE
LY6G5B	V2L036	0.0487879	q<0.05	14.883	14.883	0.04187	0.04187	TRUE	TRUE	TRUE
LY6G5C	V2L036	0.0215048	q<0.05	15.9922	15.9922	0.0179819	0.0179819	TRUE	TRUE	TRUE
MAMSTR	V2L098	0.0193119	q<0.05	16.0984	16.0984	0.0179819	0.0179819	TRUE	TRUE	TRUE
MAP2K6	V2L091	0.0327151	q<0.05	15.3825	15.3825	0.0294775	0.0294775	TRUE	TRUE	TRUE
MAPKAPK5	V2L074	0.00157235	q<0.01	18.8415	18.8415	0.00187059	0.00183461	TRUE	TRUE	TRUE
MARCH2	V2L094	0.0340705	q<0.05	15.3064	15.3064	0.0315593	0.0315593	TRUE	TRUE	TRUE
MARK3	V2L080	2.385e-05	q<0.001	22.5698	22.5698	0.000140305	0.000140305	TRUE	TRUE	TRUE
MAT2A	V2L018	0.0268467	q<0.05	15.6909	15.6909	0.0229689	0.0229689	TRUE	TRUE	TRUE
MCCD1	V2L036	0.00282326	q<0.01	18.2592	18.2592	0.0022447	0.0022447	TRUE	TRUE	TRUE
MDH1	V2L016	0.0352444	q<0.05	15.2482	15.2482	0.0329381	0.0329381	TRUE	TRUE	TRUE
MED24	V2L089	0.0403479	q<0.05	15.0652	15.0652	0.0362985	0.0362985	TRUE	TRUE	TRUE
MIA3	V2L011	0.00157235	q<0.01	18.8211	18.8211	0.00187059	0.00183461	TRUE	TRUE	TRUE
MICA	V2L036	0.0129982	q<0.05	16.5832	16.5832	0.0134785	0.0134785	TRUE	TRUE	TRUE
MICB	V2L036	0.01569	q<0.05	16.4257	16.4257	0.0153979	0.0153979	TRUE	TRUE	TRUE
MMP16	V2L054	0.00294337	q<0.01	18.0724	18.0724	0.0022447	0.0022447	TRUE	TRUE	TRUE
MORF4L1	V2L083	0.0213703	q<0.05	16.0423	16.0423	0.0179819	0.0179819	TRUE	TRUE	TRUE
MRAS	V2L026	0.00899018	q<0.01	16.9812	16.9812	0.00739836	0.00739836	TRUE	TRUE	TRUE
MSH5	V2L036	0.0205571	q<0.05	16.0712	16.0712	0.0179819	0.0179819	TRUE	TRUE	TRUE
MSRA	V2L051	0.0379906	q<0.05	15.1288	15.1288	0.0358472	0.0358472	TRUE	TRUE	TRUE
MST1	V2L023	0.00442785	q<0.01	17.8138	17.8138	0.00309405	0.00309405	TRUE	TRUE	TRUE
NAA25	V2L074	0.0054483	q<0.01	17.4897	17.4897	0.003816	0.003816	TRUE	TRUE	TRUE
NACA	V2L073	0.0339243	q<0.05	15.3079	15.3079	0.0315593	0.0315593	TRUE	TRUE	TRUE
NADK	V2L001	0.0382717	q<0.05	15.1475	15.1475	0.0352396	0.0352396	TRUE	TRUE	TRUE
NBEAL1	V2L020	0.0319465	q<0.05	15.4468	15.4468	0.0280203	0.0281814	TRUE	TRUE	TRUE
NCF1	V2L047	0.0150842	q<0.05	16.3441	16.3441	0.0158461	0.0158461	TRUE	TRUE	TRUE
NCK1	V2L025	0.00701766	q<0.01	17.2044	17.2044	0.00482021	0.00482021	TRUE	TRUE	TRUE
NCOA5	V2L102	0.0244154	q<0.05	15.7058	15.7058	0.0227492	0.0227492	TRUE	TRUE	TRUE
NELFE	V2L036	0.0244154	q<0.05	15.7958	15.7958	0.0199645	0.0200976	TRUE	TRUE	TRUE
NFKBIL1	V2L036	0.000981616	q<0.001	19.3799	19.3799	0.00150631	0.00146769	TRUE	TRUE	TRUE
NME7	V2L009	0.00124193	q<0.01	19.1203	19.1203	0.00162383	0.00162383	TRUE	TRUE	TRUE
NMRK1	V2L059	0.0427103	q<0.05	14.9018	14.9018	0.0407335	0.0407335	TRUE	TRUE	TRUE
NOP14	V2L029	0.0215048	q<0.05	15.9918	15.9918	0.0179819	0.0179819	TRUE	TRUE	TRUE
NUMBL	V2L096	0.0487879	q<0.05	14.7104	14.7104	0.0482189	0.0482189	TRUE	TRUE	TRUE
OBFC1	V2L062	0.0233619	q<0.05	15.9129	15.9129	0.018285	0.0184128	TRUE	TRUE	TRUE
ORMDL3	V2L089	0.000514524	q<0.001	19.936	19.936	0.000596249	0.000578181	TRUE	TRUE	TRUE
PACSIN1	V2L037	0.0207534	q<0.05	16.0718	16.0718	0.0179819	0.0179819	TRUE	TRUE	TRUE
PCCB	V2L025	0.00157235	q<0.01	18.9037	18.9142	0.00162383	0.00162383	TRUE	TRUE	TRUE
PHACTR1	V2L034	0.00191414	q<0.01	18.6097	18.6097	0.00204428	0.00204428	TRUE	TRUE	TRUE
PHB	V2L090	0.000514524	q<0.001	20.0534	20.0534	0.000596249	0.000578181	TRUE	TRUE	TRUE
PITX2	V2L030	0.0363341	q<0.05	15.2572	15.2572	0.0324766	0.0324766	TRUE	TRUE	TRUE
PLG	V2L042	0.0105819	q<0.05	16.9079	16.9079	0.00801359	0.00801359	TRUE	TRUE	TRUE
PPAP2B	V2L003	0.00113335	q<0.01	19.2856	19.2856	0.00162383	0.00162383	TRUE	TRUE	TRUE
PPP2R3A	V2L025	0.0363341	q<0.05	15.2829	15.2829	0.0323129	0.0323129	TRUE	TRUE	TRUE
PRRC2A	V2L036	0.00117297	q<0.01	19.2015	19.2015	0.00162383	0.00162383	TRUE	TRUE	TRUE
PSMD4	V2L005	0.0441926	q<0.05	14.9507	14.9507	0.03924	0.03924	TRUE	TRUE	TRUE
PSORS1C2	V2L036	0.00655039	q<0.01	17.2843	17.2843	0.0047187	0.0047187	TRUE	TRUE	TRUE
PTGES3	V2L073	0.0329056	q<0.05	15.3338	15.3338	0.0307573	0.0309263	TRUE	TRUE	TRUE
PTK2	V2L056	0.00191414	q<0.01	18.5515	18.4927	0.0022447	0.002226	TRUE	TRUE	TRUE
PTPN11	V2L074	0.00187938	q<0.01	18.6683	18.7029	0.00204428	0.00204428	TRUE	TRUE	TRUE
PUS10	V2L015	0.0440493	q<0.05	14.9173	14.9173	0.0404781	0.0404781	TRUE	TRUE	TRUE
RASIP1	V2L098	0.0182772	q<0.05	16.1603	16.1603	0.0179819	0.0179819	TRUE	TRUE	TRUE
RBM5	V2L023	0.0219712	q<0.05	16.0151	16.0151	0.0179819	0.0179819	TRUE	TRUE	TRUE
RGS7BP	V2L032	0.0493358	q<0.05	14.8193	14.8193	0.0443457	0.0443457	TRUE	TRUE	TRUE
RPEL1	V2L062	0.0268467	q<0.05	15.6129	15.6129	0.0248157	0.0249232	TRUE	TRUE	TRUE
RPL17-C18orf32	V2L093	0.0300299	q<0.05	15.4669	15.4669	0.0271945	0.0273516	TRUE	TRUE	TRUE
RPL6	V2L074	0.00043655	q<0.001	20.2365	20.2365	0.000596249	0.000578181	TRUE	TRUE	TRUE
RPP14	V2L024	0.0330442	q<0.05	15.3501	15.3501	0.0303593	0.030528	TRUE	TRUE	TRUE
RSPH6A	V2L097	0.0394738	q<0.05	15.1102	15.1102	0.0361665	0.0361665	TRUE	TRUE	TRUE
SH2B3	V2L074	0.0054483	q<0.01	17.4849	17.4849	0.003816	0.003816	TRUE	TRUE	TRUE
SKI	V2L001	0.0494318	q<0.05	14.7849	14.7849	0.046067	0.046067	TRUE	TRUE	TRUE
SLC22A1	V2L042	2.385e-05	q<0.001	22.8906	22.8906	0.000140305	0.000140305	TRUE	TRUE	TRUE
SLC22A3	V2L042	2.385e-05	q<0.001	22.5614	22.5614	0.000140305	0.000140305	TRUE	TRUE	TRUE
SLC35G2	V2L025	0.0054483	q<0.01	17.4702	17.4702	0.00411954	0.00411954	TRUE	TRUE	TRUE
SLC44A2	V2L095	0.0205571	q<0.05	16.0532	16.0532	0.0179819	0.0179819	TRUE	TRUE	TRUE
SMAD3	V2L081	0.0116869	q<0.05	16.7117	16.7117	0.0114123	0.0114123	TRUE	TRUE	TRUE
SMARCA4	V2L095	0.0130471	q<0.05	16.5805	16.5805	0.0135294	0.0135294	TRUE	TRUE	TRUE
SMC6	V2L012	0.0230209	q<0.05	15.8247	15.8247	0.0199645	0.0200976	TRUE	TRUE	TRUE
SMG6	V2L087	0.00113335	q<0.01	19.3208	19.7639	0.00162383	0.000578181	TRUE	TRUE	FALSE
SNRPC	V2L037	0.00191414	q<0.01	18.6136	18.6136	0.00204428	0.00204428	TRUE	TRUE	TRUE
SOX7	V2L051	0.0363341	q<0.05	15.2545	15.2545	0.0325066	0.0325066	TRUE	TRUE	TRUE
STAG1	V2L025	0.0223002	q<0.05	16.0148	16.0561	0.0179819	0.0179819	TRUE	TRUE	TRUE
TAF4	V2L103	0.0487879	q<0.05	14.7477	14.7477	0.047912	0.047912	TRUE	TRUE	TRUE
TBX20	V2L044	0.000440308	q<0.001	20.1554	20.1554	0.000596249	0.000578181	TRUE	TRUE	TRUE
TIPARP	V2L028	0.0233619	q<0.05	15.8143	15.8143	0.0199645	0.0200976	TRUE	TRUE	TRUE
TMEM116	V2L074	0.00059148	q<0.001	19.8747	19.8747	0.000596249	0.000578181	TRUE	TRUE	TRUE
TMEM136	V2L070	0.0193119	q<0.05	16.1462	16.1462	0.0179819	0.0179819	TRUE	TRUE	TRUE
TMEM170A	V2L086	0.000186397	q<0.001	21.2563	21.2563	0.000431689	0.000467664	TRUE	TRUE	TRUE
TMEM8B	V2L058	0.0220292	q<0.05	15.931	15.931	0.0182794	0.0184082	TRUE	TRUE	TRUE
TNXB	V2L036	0.014983	q<0.05	16.4938	16.4938	0.0141396	0.0141396	TRUE	TRUE	TRUE
TOMM40	V2L097	0.0369751	q<0.05	15.2047	15.2047	0.0338547	0.0338547	TRUE	TRUE	TRUE
TP53INP2	V2L101	0.0340705	q<0.05	15.3363	15.3363	0.0307573	0.0309263	TRUE	TRUE	TRUE
TRAFD1	V2L074	0.00469539	q<0.01	17.6591	17.6591	0.003816	0.003816	TRUE	TRUE	TRUE
TRAIP	V2L023	0.0327151	q<0.05	15.4878	15.4878	0.0269105	0.0270669	TRUE	TRUE	TRUE
TRMT61A	V2L080	0.000741139	q<0.001	19.6289	19.6289	0.000596249	0.000578181	TRUE	TRUE	TRUE
TTLL6	V2L090	0.00029574	q<0.001	20.7332	20.7332	0.000590011	0.000537044	TRUE	TRUE	TRUE
UHRF1BP1	V2L037	0.00701766	q<0.01	17.2267	17.2267	0.00482021	0.00482021	TRUE	TRUE	TRUE
UPF3A	V2L078	0.0478703	q<0.05	14.8305	14.8305	0.0438489	0.0438489	TRUE	TRUE	TRUE
VAMP8	V2L018	0.0209112	q<0.05	16.0976	16.0976	0.0179819	0.0179819	TRUE	TRUE	TRUE
WDR12	V2L020	0.00029574	q<0.001	20.6891	20.8152	0.000590011	0.000537044	TRUE	TRUE	TRUE
XPO7	V2L053	0.0026396	q<0.01	18.2028	18.2028	0.0022447	0.0022447	TRUE	TRUE	TRUE
ZFP28	V2L099	0.0028919	q<0.01	18.0843	18.0843	0.0022447	0.0022447	TRUE	TRUE	TRUE
ZFPM2	V2L055	0.00115085	q<0.01	19.1914	19.2166	0.00162383	0.00162383	TRUE	TRUE	TRUE
ZNF470	V2L099	0.0487879	q<0.05	14.8693	14.8693	0.0421166	0.0421166	TRUE	TRUE	TRUE
ZNF471	V2L099	0.00191414	q<0.01	18.562	18.562	0.0022447	0.002226	TRUE	TRUE	TRUE
ZNF652	V2L090	0.000256217	q<0.001	21.0099	21.0099	0.000531233	0.000531233	TRUE	TRUE	TRUE

### Sheet: final_locus_detail
91 final CTAS loci: presence and top member in each sensitivity run.
canonical_locus_id	final_representative	top_member_flatN_sens	top_member_effN_sens	top_member_changes	present_flat_q<0.05	present_eff_q<0.05	present_flat_q<0.01	present_eff_q<0.01	present_flat_q<0.001	present_eff_q<0.001
V2L001	NADK	NADK	NADK	FALSE	TRUE	TRUE
V2L002	KDF1	KDF1	KDF1	FALSE	TRUE	TRUE
V2L003	PPAP2B	PPAP2B	PPAP2B	FALSE	TRUE	TRUE	TRUE	TRUE
V2L004	CELSR2	CELSR2	CELSR2	FALSE	TRUE	TRUE	TRUE	TRUE	TRUE	TRUE
V2L005	ENSA	ENSA	ENSA	FALSE	TRUE	TRUE
V2L007	IL6R	IL6R	IL6R	FALSE	TRUE	TRUE	TRUE	TRUE
V2L009	NME7	NME7	NME7	FALSE	TRUE	TRUE	TRUE	TRUE
V2L010	CFHR3	CFHR3	CFHR3	FALSE	TRUE	TRUE	TRUE	TRUE	FALSE	FALSE
V2L011	MIA3	MIA3	MIA3	FALSE	TRUE	TRUE	TRUE	TRUE
V2L012	SMC6	SMC6	SMC6	FALSE	TRUE	TRUE
V2L013	EFR3B	EFR3B	EFR3B	FALSE	TRUE	TRUE
V2L014	CRIM1	CRIM1	CRIM1	FALSE	TRUE	TRUE
V2L015	B3GNT2	B3GNT2	B3GNT2	FALSE	TRUE	TRUE
V2L016	MDH1	MDH1	MDH1	FALSE	TRUE	TRUE
V2L017	CEP68	CEP68	CEP68	FALSE	TRUE	TRUE
V2L018	VAMP8	VAMP8	VAMP8	FALSE	TRUE	TRUE
V2L019	HOXD13	HOXD13	HOXD13	FALSE	TRUE	TRUE	TRUE	TRUE
V2L020	CARF	CARF	WDR12	TRUE	TRUE	TRUE	TRUE	TRUE	TRUE	TRUE
V2L021	FGD5	FGD5	FGD5	FALSE	TRUE	TRUE
V2L023	DALRD3	DALRD3	DALRD3	FALSE	TRUE	TRUE	TRUE	TRUE	TRUE	TRUE
V2L024	RPP14	RPP14	RPP14	FALSE	TRUE	TRUE
V2L025	PCCB	PCCB	PCCB	FALSE	TRUE	TRUE	TRUE	TRUE
V2L026	MRAS	MRAS	MRAS	FALSE	TRUE	TRUE	TRUE	TRUE
V2L028	TIPARP	TIPARP	TIPARP	FALSE	TRUE	TRUE
V2L029	GRK4	GRK4	GRK4	FALSE	TRUE	TRUE	TRUE	TRUE
V2L030	ENPEP	ENPEP	ENPEP	FALSE	TRUE	TRUE
V2L031	EDNRA	EDNRA	EDNRA	FALSE	TRUE	TRUE
V2L032	RGS7BP	RGS7BP	RGS7BP	FALSE	TRUE	TRUE
V2L034	PHACTR1	PHACTR1	PHACTR1	FALSE	TRUE	TRUE	TRUE	TRUE
V2L035	HDGFL1	HDGFL1	HDGFL1	FALSE	TRUE	TRUE
V2L036	ATP6V1G2	ATP6V1G2	ATP6V1G2	FALSE	TRUE	TRUE	TRUE	TRUE	TRUE	TRUE
V2L037	C6orf106	C6orf106	C6orf106	FALSE	TRUE	TRUE	TRUE	TRUE	FALSE	FALSE
V2L038	CDKN1A	CDKN1A	CDKN1A	FALSE	TRUE	TRUE	TRUE	TRUE
V2L039	KCNK5	KCNK5	KCNK5	FALSE	TRUE	TRUE
V2L040	CENPW	CENPW	CENPW	FALSE	TRUE	TRUE
V2L042	LPA	LPA	LPA	FALSE	TRUE	TRUE	TRUE	TRUE	TRUE	TRUE
V2L043	HIBADH	HIBADH	HIBADH	FALSE	TRUE	TRUE
V2L044	TBX20	TBX20	TBX20	FALSE	TRUE	TRUE	TRUE	TRUE	TRUE	TRUE
V2L045	GCK	GCK	GCK	FALSE	TRUE	TRUE
V2L047	GTF2I	GTF2I	GTF2I	FALSE	TRUE	TRUE	TRUE	TRUE
V2L049	DUS4L	DUS4L	DUS4L	FALSE	TRUE	TRUE
V2L050	KCNH2	KCNH2	KCNH2	FALSE	TRUE	TRUE	TRUE	TRUE
V2L051	CLDN23	CLDN23	CLDN23	FALSE	TRUE	TRUE	TRUE	TRUE
V2L052	LPL	LPL	LPL	FALSE	TRUE	TRUE	TRUE	TRUE	FALSE	FALSE
V2L053	XPO7	XPO7	XPO7	FALSE	TRUE	TRUE	TRUE	TRUE
V2L054	MMP16	MMP16	MMP16	FALSE	TRUE	TRUE	TRUE	TRUE
V2L055	ZFPM2	ZFPM2	ZFPM2	FALSE	TRUE	TRUE	TRUE	TRUE
V2L056	PTK2	PTK2	PTK2	FALSE	TRUE	TRUE	TRUE	TRUE
V2L057	CDKN2B	CDKN2B	CDKN2B	FALSE	TRUE	TRUE	TRUE	TRUE	TRUE	TRUE
V2L058	TMEM8B	TMEM8B	TMEM8B	FALSE	TRUE	TRUE
V2L059	NMRK1	NMRK1	NMRK1	FALSE	TRUE	TRUE
V2L060	ABO	ABO	ABO	FALSE	TRUE	TRUE	TRUE	TRUE
V2L061	DUSP13	DUSP13	DUSP13	FALSE	TRUE	TRUE
V2L062	OBFC1	OBFC1	OBFC1	FALSE	TRUE	TRUE
V2L063	HTRA1	HTRA1	HTRA1	FALSE	TRUE	TRUE	TRUE	TRUE	FALSE	FALSE
V2L065	KCNK4	KCNK4	KCNK4	FALSE	TRUE	TRUE
V2L066	CCDC90B	CCDC90B	CCDC90B	FALSE	TRUE	TRUE
V2L067	ARHGAP42	ARHGAP42	ARHGAP42	FALSE	TRUE	TRUE
V2L068	APOA5	APOA5	APOA5	FALSE	TRUE	TRUE
V2L070	ARHGEF12	ARHGEF12	ARHGEF12	FALSE	TRUE	TRUE	TRUE	TRUE
V2L072	ESPL1	ESPL1	ESPL1	FALSE	TRUE	TRUE
V2L073	GLI1	GLI1	GLI1	FALSE	TRUE	TRUE
V2L074	ACAD10	ACAD10	ACAD10	FALSE	TRUE	TRUE	TRUE	TRUE	TRUE	TRUE
V2L075	HNF1A	HNF1A	HNF1A	FALSE	TRUE	TRUE	TRUE	TRUE	TRUE	TRUE
V2L076	FBRSL1	FBRSL1	FBRSL1	FALSE	TRUE	TRUE	TRUE	TRUE
V2L077	COL4A1	COL4A1	COL4A1	FALSE	TRUE	TRUE	TRUE	TRUE
V2L078	UPF3A	UPF3A	UPF3A	FALSE	TRUE	TRUE
V2L079	EXD2	EXD2	EXD2	FALSE	TRUE	TRUE
V2L080	MARK3	MARK3	MARK3	FALSE	TRUE	TRUE	TRUE	TRUE	TRUE	TRUE
V2L081	SMAD3	SMAD3	SMAD3	FALSE	TRUE	TRUE
V2L083	IREB2	IREB2	IREB2	FALSE	TRUE	TRUE	TRUE	TRUE	TRUE	TRUE
V2L084	FES	FES	FES	FALSE	TRUE	TRUE	TRUE	TRUE	TRUE	TRUE
V2L085	DOC2A	DOC2A	DOC2A	FALSE	TRUE	TRUE
V2L086	CFDP1	CFDP1	CFDP1	FALSE	TRUE	TRUE	TRUE	TRUE	TRUE	TRUE
V2L087	SMG6	SMG6	SMG6	FALSE	TRUE	TRUE	TRUE	TRUE
V2L088	EIF5A	EIF5A	EIF5A	FALSE	TRUE	TRUE
V2L089	ORMDL3	ORMDL3	ORMDL3	FALSE	TRUE	TRUE	TRUE	TRUE	TRUE	TRUE
V2L090	ZNF652	ZNF652	ZNF652	FALSE	TRUE	TRUE	TRUE	TRUE	TRUE	TRUE
V2L091	MAP2K6	MAP2K6	MAP2K6	FALSE	TRUE	TRUE
V2L092	CYTH1	CYTH1	CYTH1	FALSE	TRUE	TRUE	TRUE	TRUE
V2L093	DYM	DYM	DYM	FALSE	TRUE	TRUE	TRUE	TRUE
V2L094	MARCH2	MARCH2	MARCH2	FALSE	TRUE	TRUE
V2L095	LDLR	LDLR	LDLR	FALSE	TRUE	TRUE	TRUE	TRUE	FALSE	FALSE
V2L096	NUMBL	NUMBL	NUMBL	FALSE	TRUE	TRUE
V2L097	APOE	APOE	APOE	FALSE	TRUE	TRUE	TRUE	TRUE	TRUE	TRUE
V2L098	RASIP1	RASIP1	RASIP1	FALSE	TRUE	TRUE
V2L099	ZNF471	ZNF471	ZNF471	FALSE	TRUE	TRUE	TRUE	TRUE
V2L100	KIZ	KIZ	KIZ	FALSE	TRUE	TRUE
V2L101	GGT7	GGT7	GGT7	FALSE	TRUE	TRUE
V2L102	NCOA5	NCOA5	NCOA5	FALSE	TRUE	TRUE
V2L103	TAF4	TAF4	TAF4	FALSE	TRUE	TRUE

### Sheet: validation
Checks.
check	result
stored results cover all 19,080 genes	TRUE
final sets 223/99/38 and 91/46/21	TRUE
