## Supplementary file 11 (Supplementary Table 10) for "Dependence-aware aggregation maps shared genetic architecture across cardiovascular traits"

### Sheet: README
Supplementary Table 10. Convergence of the final CTAS loci with four prior cross-trait cardiovascular resources
Headline (final CTAS)	19,080 tested genes; 223 / 99 / 38 CTAS genes and 91 / 46 / 21 CTAS loci at q<0.05 / q<0.01 / q<0.001 (nested sets). Primary analysis: transformed trait correlation matrix Sigma = 2 sin(pi rho_S / 6), ZCA-cor whitening, empirical P from 10^9 null draws, genome-wide Benjamini-Hochberg q.
Scope	Signed per-locus support calls for Qiao (MTAG loci), Liu (PLACO genes), Foley (CHD colocalisation regions) and PLEIO (index variants), each matched on its native unit, subset to the final 91/46/21 CTAS loci. No matching or literature search was rerun.
Headline	q<0.05 (91): Qiao 19, Liu 31, Foley 12, PLEIO 48, four-study union 58; q<0.01 (46): Qiao 15, Liu 22, Foley 11, PLEIO 28, four-study union 33; q<0.001 (21): Qiao 8, Liu 13, Foley 9, PLEIO 17, four-study union 17.
Foley definition	Paper-facing Foley = candidate-variant coordinate containment (12 / 11 / 9). The legacy gene-symbol count (11 / 11 / 9) is shown only as labelled provenance.
None of 4	"None of 4" = comparator-unmatched; not evidence of novelty or absent biology.
Source	outputs/four_comparator_harmonisation_20260919/ctas_104_locus_four_study_support_matrix.tsv (signed calls); coordinate QC R5_literature_coordinate_QC.csv; PLEIO per-locus R5_pleio_support_by_locus.csv.

### Sheet: four_study_matrix
Per final locus: support call, evidence unit and source identifier for each comparator.
canonical_locus_id	chromosome	locus_start_hg19	locus_end_hg19	statistical_representative_gene	final_locus_q_tier	final_q05_members	in_q01	in_q001	Qiao_support	Qiao_evidence	Qiao_source	Liu_support	Liu_evidence	Liu_source	Liu_snp_coord_support	Liu_snp_source	Foley_coordinate_support	Foley_evidence	Foley_source	Foley_gene_symbol_legacy_provenance	PLEIO_support	PLEIO_evidence	PLEIO_n_hits	PLEIO_source	PLEIO_novel_here	n_supporting_studies_of_4
V2L001	1	1321091	2458061	NADK	q<0.05	NADK;SKI	FALSE	FALSE	no			no			no		no			no	no		0			0
V2L002	1	26644411	27286901	KDF1	q<0.05	KDF1	FALSE	FALSE	no			no			no		no			no	yes	index_variant_coordinate_containment	2	rs12748152;rs12137896		1
V2L003	1	56960419	57045257	PPAP2B	q<0.01	PPAP2B	TRUE	FALSE	no			yes	gene_symbol_HGNC_normalised	PPAP2B	yes	rs2404716;rs4634932;rs61772626	no			no	yes	index_variant_coordinate_containment	2	rs17114046;rs6674131		2
V2L004	1	109792641	110138465	CELSR2	q<0.001	AMIGO1;CELSR2	TRUE	TRUE	yes	region_interval_overlap	12	yes	gene_symbol_HGNC_normalised	CELSR2	yes	rs4970836;rs583104;rs602633;rs660240	yes	candidate_SNP_coordinate_containment	rs12740374	yes	yes	index_variant_coordinate_containment	6	rs4970834;rs590502;rs17646665;rs17035949;rs7550711;rs10410		4
V2L005	1	150594599	151556059	ENSA	q<0.05	ENSA;PSMD4	FALSE	FALSE	no			no			no		no			no	yes	index_variant_coordinate_containment	1	rs267738		1
V2L007	1	154377669	154991001	IL6R	q<0.01	IL6R	TRUE	FALSE	yes	region_interval_overlap	2;3	yes	gene_symbol_HGNC_normalised	IL6R	yes	rs11576820;rs1218598;rs1506985;rs3753639;rs4845394;rs6689306;rs7526131	no			no	yes	index_variant_coordinate_containment	1	rs6694817		3
V2L009	1	169075947	169455208	NME7	q<0.01	ATP1B1;CCDC181;NME7	TRUE	FALSE	yes	region_interval_overlap	23	no			no		no			no	no		0			1
V2L010	1	196743925	197744623	CFHR3	q<0.001	CFHR2;CFHR3	TRUE	TRUE	no			no			no		no			no	no		0			0
V2L011	1	222730990	222926932	MIA3	q<0.01	AIDA;FAM177B;MIA3	TRUE	FALSE	no			yes	gene_symbol_HGNC_normalised	AIDA;FAM177B;MIA3	yes	rs17163313	no			no	yes	index_variant_coordinate_containment	1	rs17011666		2
V2L012	2	17845079	17966632	SMC6	q<0.05	GEN1;SMC6	FALSE	FALSE	no			no			no		no			no	no		0			0
V2L013	2	25042038	26618759	EFR3B	q<0.05	ADCY3;DNAJC27;EFR3B	FALSE	FALSE	no			no			yes	rs7593864	no			no	no		0			0
V2L014	2	36583370	37311485	CRIM1	q<0.05	CRIM1	FALSE	FALSE	no			no			no		no			no	no		0			0
V2L015	2	60678302	62451866	B3GNT2	q<0.05	B3GNT2;PUS10	FALSE	FALSE	no			no			yes	rs12998475;rs62149420;rs778154	no			no	no		0			0
V2L016	2	62900986	63834331	MDH1	q<0.05	MDH1	FALSE	FALSE	no			no			no		no			no	yes	index_variant_coordinate_containment	1	rs2421816		1
V2L017	2	65283495	65659733	CEP68	q<0.05	CEP68	FALSE	FALSE	no			yes	gene_symbol_HGNC_normalised	CEP68	yes	rs1420185;rs2252867	no			no	yes	index_variant_coordinate_containment	1	rs2249105		2
V2L018	2	85766101	85895864	VAMP8	q<0.05	MAT2A;VAMP8	FALSE	FALSE	no			yes	gene_symbol_HGNC_normalised	GGCX;MAT2A	yes	rs35215812	no			no	no		0			1
V2L019	2	176957532	177202753	HOXD13	q<0.01	HOXD13	TRUE	FALSE	no			no			no		no			no	no		0			0
V2L020	2	203637873	204170563	CARF	q<0.001	CARF;ICA1L;NBEAL1;WDR12	TRUE	TRUE	no			yes	gene_symbol_HGNC_normalised	WDR12	yes	rs11675462;rs140750546;rs186399184	no			no	yes	index_variant_coordinate_containment	1	rs6435169		2
V2L021	3	14852247	14976072	FGD5	q<0.05	FGD5	FALSE	FALSE	no			yes	gene_symbol_HGNC_normalised	FGD5	yes	rs34991912	no			no	yes	index_variant_coordinate_containment	1	rs744892		2
V2L023	3	48198668	50649262	DALRD3	q<0.001	CISH;DALRD3;LAMB2;MST1;RBM5;TRAIP	TRUE	TRUE	no			no			yes	rs139356646	yes	candidate_SNP_coordinate_containment	rs73078367;rs7623687	yes	yes	index_variant_coordinate_containment	1	rs2240327		2
V2L024	3	58291972	58305920	RPP14	q<0.05	RPP14	FALSE	FALSE	no			no			no		no			no	no		0			0
V2L025	3	135684515	136670446	PCCB	q<0.01	NCK1;PCCB;PPP2R3A;SLC35G2;STAG1	TRUE	FALSE	yes	region_interval_overlap	5	no			yes	rs6787409;rs7349597;rs9647335	no			no	yes	index_variant_coordinate_containment	2	rs687339;rs17200216		2
V2L026	3	137842560	138352218	MRAS	q<0.01	CEP70;FAIM;MRAS	TRUE	FALSE	no			yes	gene_symbol_HGNC_normalised	MRAS	yes	rs13324341	no			no	yes	index_variant_coordinate_containment	2	rs1199338;rs6763380		2
V2L028	3	156392205	157221415	TIPARP	q<0.05	LEKR1;TIPARP	FALSE	FALSE	no			no			no		no			no	yes	index_variant_coordinate_containment	1	rs1482852		1
V2L029	4	2939663	3451214	GRK4	q<0.01	GRK4;NOP14	TRUE	FALSE	no			no			no		no			no	yes	index_variant_coordinate_containment	1	rs2073505		1
V2L030	4	111397229	111563279	ENPEP	q<0.05	ENPEP;PITX2	FALSE	FALSE	yes	region_interval_overlap	32	yes	gene_symbol_HGNC_normalised	ENPEP;PITX2	yes	rs13118687;rs1375299;rs16997154;rs2595110;rs62338990;rs9997349	no			no	no		0			2
V2L031	4	148402069	148466106	EDNRA	q<0.05	EDNRA	FALSE	FALSE	yes	region_interval_overlap	13	yes	gene_symbol_HGNC_normalised	EDNRA	yes	rs6841473	no			no	yes	index_variant_coordinate_containment	2	rs6841473;rs6827096		3
V2L032	5	63801774	64314590	RGS7BP	q<0.05	RGS7BP	FALSE	FALSE	no			no			no		no			no	no		0			0
V2L034	6	12716888	13290476	PHACTR1	q<0.01	PHACTR1	TRUE	FALSE	no			no			yes	rs13209002;rs2876302;rs6458545;rs9296512	yes	candidate_SNP_coordinate_containment	rs9349379	yes	yes	index_variant_coordinate_containment	1	rs9349379		2
V2L035	6	22569678	22570750	HDGFL1	q<0.05	HDGFL1	FALSE	FALSE	no			yes	gene_symbol_HGNC_normalised	HDGFL1	no		no			no	no		0			1
V2L036	6	30908777	32806547	ATP6V1G2	q<0.001	AGER;AIF1;ATP6V1G2;BAG6;C2;C6orf15;C6orf48;CCHCR1;DDX39B;EHMT2;HLA-B;HLA-C;HLA-DQA1;HLA-DQB1;HLA-DRA;HSPA1A;HSPA1L;LSM2;LST1;LTA;LY6G5B;LY6G5C;MCCD1;MICA;MICB;MSH5;NELFE;NFKBIL1;PRRC2A;PSORS1C2;TNXB	TRUE	TRUE	no			yes	gene_symbol_HGNC_normalised	C2;C6orf48;HSPA1L;MSH5	yes	rs2308655;rs2736429;rs440454;rs4711286;rs474534;rs521977;rs592229;rs6449;rs9266245;rs9266247;rs9275216	no			no	yes	index_variant_coordinate_containment	15	rs497309;rs9272346;rs9271775;rs2071479;rs3869145;rs2596501;rs1966;rs2621321;rs7774197;rs1265048;rs2230365;rs2239520;rs3131003;rs3094006;rs1265099		2
V2L037	6	33246682	35464884	C6orf106	q<0.001	C6orf106;PACSIN1;SNRPC;UHRF1BP1	TRUE	TRUE	yes	region_interval_overlap	14	no			yes	rs75104038	no			no	yes	index_variant_coordinate_containment	3	rs3800457;rs12525532;rs9394279		2
V2L038	6	36644237	36954327	CDKN1A	q<0.01	CDKN1A	TRUE	FALSE	yes	region_interval_overlap	30	no			yes	rs3176326;rs4135240;rs730506	no			no	no		0			1
V2L039	6	39156747	39902290	KCNK5	q<0.05	KCNK5	FALSE	FALSE	no			yes	gene_symbol_HGNC_normalised	KCNK5	no		no			no	no		0			1
V2L040	6	126660660	127520626	CENPW	q<0.05	CENPW	FALSE	FALSE	no			no			yes	rs9388498;rs9398830	no			no	yes	index_variant_coordinate_containment	1	rs1936806		1
V2L042	6	160320218	161175086	LPA	q<0.001	IGF2R;LPA;PLG;SLC22A1;SLC22A3	TRUE	TRUE	yes	region_interval_overlap	33	yes	gene_symbol_HGNC_normalised	LPA	yes	rs10080815;rs10455872;rs140570886;rs147555597;rs2063346;rs55730499;rs6455698;rs6905073;rs74617384;rs783144;rs9295127;rs9295128	yes	candidate_SNP_coordinate_containment	rs10455872	yes	yes	index_variant_coordinate_containment	14	rs3120151;rs6935921;rs1564348;rs2297374;rs9457931;rs2504926;rs5014650;rs4252109;rs998075;rs2297362;rs4646283;rs6917747;rs9456506;rs688359		4
V2L043	7	27145803	28865511	HIBADH	q<0.05	HIBADH;HOXA6	FALSE	FALSE	no			no			yes	rs6462079;rs6956598	no			no	no		0			0
V2L044	7	34968491	35293711	TBX20	q<0.001	TBX20	TRUE	TRUE	no			no			yes	rs10257774	no			no	no		0			0
V2L045	7	44038552	44614542	GCK	q<0.05	GCK	FALSE	FALSE	no			no			no		no			no	yes	index_variant_coordinate_containment	4	rs6975024;rs217386;rs2971672;rs7791240		1
V2L047	7	74071991	74267872	GTF2I	q<0.01	GTF2I;GTF2IRD2;NCF1	TRUE	FALSE	no			yes	gene_symbol_HGNC_normalised	GTF2I	yes	rs35005436	no			no	no		0			1
V2L049	7	106685178	107263762	DUS4L	q<0.05	BCAP29;COG5;DUS4L	FALSE	FALSE	no			no			yes	rs2283038	no			no	yes	index_variant_coordinate_containment	1	rs2237659		1
V2L050	7	150524336	150935913	KCNH2	q<0.01	AOC1;KCNH2	TRUE	FALSE	yes	region_interval_overlap	8	yes	gene_symbol_HGNC_normalised	KCNH2	yes	rs2269001;rs2888691;rs3918226;rs6946415;rs73165594;rs891511	no			no	no		0			2
V2L051	8	8559666	11644854	CLDN23	q<0.01	CLDN23;MSRA;SOX7	TRUE	FALSE	no			no			yes	rs76622454	no			no	yes	index_variant_coordinate_containment	11	rs4240624;rs732839;rs1461727;rs752446;rs804267;rs583484;rs1062219;rs330092;rs6601588;rs13281098;rs6601501		1
V2L052	8	19796582	19824770	LPL	q<0.001	LPL	TRUE	TRUE	no			no			no		no			no	yes	index_variant_coordinate_containment	2	rs7016529;rs1534649		1
V2L053	8	21766384	22398657	XPO7	q<0.01	XPO7	TRUE	FALSE	no			no			no		no			no	no		0			0
V2L054	8	89049460	89339717	MMP16	q<0.01	MMP16	TRUE	FALSE	no			no			no		no			no	no		0			0
V2L055	8	106330917	106816767	ZFPM2	q<0.01	ZFPM2	TRUE	FALSE	no			no			no		no			no	no		0			0
V2L056	8	141541264	142011412	PTK2	q<0.01	PTK2	TRUE	FALSE	no			yes	gene_symbol_HGNC_normalised	PTK2	yes	rs7834669	no			no	no		0			1
V2L057	9	21201468	22009312	CDKN2B	q<0.001	CDKN2B	TRUE	TRUE	yes	region_interval_overlap	34	yes	gene_symbol_HGNC_normalised	CDKN2B	yes	rs2157716;rs3731257	no			no	yes	index_variant_coordinate_containment	2	rs3731239;rs4615669		3
V2L058	9	35736863	35854844	TMEM8B	q<0.05	GBA2;TMEM8B	FALSE	FALSE	no			no			no		no			no	no		0			0
V2L059	9	77561499	77762114	NMRK1	q<0.05	NMRK1	FALSE	FALSE	no			no			no		no			no	no		0			0
V2L060	9	135936741	136150630	ABO	q<0.01	ABO	TRUE	FALSE	yes	region_interval_overlap	38	yes	gene_symbol_HGNC_normalised	ABO	yes	rs115478735;rs2519093;rs532436;rs543968	yes	candidate_SNP_coordinate_containment	rs507666	yes	yes	index_variant_coordinate_containment	3	rs8176720;rs4489379;rs2039184		4
V2L061	10	75910943	76995802	DUSP13	q<0.05	DUSP13	FALSE	FALSE	no			no			no		no			no	no		0			0
V2L062	10	104629183	105678045	OBFC1	q<0.05	INA;OBFC1;RPEL1	FALSE	FALSE	yes	region_interval_overlap	9	yes	gene_symbol_HGNC_normalised	OBFC1	yes	rs10466138;rs11191827;rs11598294;rs11815073;rs12260436;rs12414777;rs34880818;rs4387287;rs59208231;rs7088041;rs7088114;rs77953709;rs911547	no			no	no		0			2
V2L063	10	124134094	124403252	HTRA1	q<0.001	ARMS2;DMBT1;HTRA1	TRUE	TRUE	no			no			no		no			no	no		0			0
V2L065	11	64018995	64067503	KCNK4	q<0.05	KCNK4	FALSE	FALSE	no			no			no		no			no	no		0			0
V2L066	11	82904754	85338314	CCDC90B	q<0.05	CCDC90B	FALSE	FALSE	no			no			no		no			no	no		0			0
V2L067	11	100558407	100861656	ARHGAP42	q<0.05	ARHGAP42	FALSE	FALSE	no			no			yes	rs4754698;rs5794069	no			no	yes	index_variant_coordinate_containment	1	rs7105842		1
V2L068	11	116618886	117075508	APOA5	q<0.05	APOA5	FALSE	FALSE	no			no			no		yes	candidate_SNP_coordinate_containment	rs964184	no	yes	index_variant_coordinate_containment	4	rs662799;rs12294259;rs17120244;rs12270837		2
V2L070	11	120195838	120360645	ARHGEF12	q<0.01	ARHGEF12;TMEM136	TRUE	FALSE	no			no			no		no			no	no		0			0
V2L072	12	53662083	53687427	ESPL1	q<0.05	ESPL1	FALSE	FALSE	no			no			no		no			no	no		0			0
V2L073	12	57031959	58240747	GLI1	q<0.05	GLI1;LRP1;NACA;PTGES3	FALSE	FALSE	no			yes	gene_symbol_HGNC_normalised	NACA;PTGES3	yes	rs2958126;rs4759254	no			no	yes	index_variant_coordinate_containment	2	rs3741414;rs2943693		2
V2L074	12	111157613	112947717	ACAD10	q<0.001	ACAD10;ALDH2;ATXN2;BRAP;CUX2;ERP29;FAM109A;HECTD4;MAPKAPK5;NAA25;PTPN11;RPL6;SH2B3;TMEM116;TRAFD1	TRUE	TRUE	yes	region_interval_overlap	36	yes	gene_symbol_HGNC_normalised	ACAD10;ALDH2;ATXN2;BRAP;ERP29;MAPKAPK5;PTPN11;RPL6;SH2B3;TMEM116;TRAFD1	yes	rs10850001;rs11613633;rs3809272;rs4766517;rs547587127;rs642536;rs76122743;rs77215829;rs7961704	yes	candidate_SNP_coordinate_containment	rs7137828	yes	yes	index_variant_coordinate_containment	4	rs3184504;rs11066320;rs12423190;rs2239194		4
V2L075	12	121415861	122019110	HNF1A	q<0.001	C12orf43;HNF1A	TRUE	TRUE	no			yes	gene_symbol_HGNC_normalised	HNF1A	yes	rs61955135	yes	candidate_SNP_coordinate_containment	rs1169288	yes	yes	index_variant_coordinate_containment	1	rs2244608		3
V2L076	12	133067041	133161774	FBRSL1	q<0.01	FBRSL1	TRUE	FALSE	no			no			no		no			no	no		0			0
V2L077	13	110801310	111373421	COL4A1	q<0.01	COL4A1	TRUE	FALSE	no			no			yes	rs11616893;rs9515201	no			no	yes	index_variant_coordinate_containment	6	rs9515203;rs3809346;rs3783113;rs9583489;rs12873154;rs3742207		1
V2L078	13	115047059	115071292	UPF3A	q<0.05	UPF3A	FALSE	FALSE	no			no			no		no			no	no		0			0
V2L079	14	69254372	69821190	EXD2	q<0.05	EXD2	FALSE	FALSE	no			no			no		no			no	no		0			0
V2L080	14	103851701	104167888	MARK3	q<0.001	BAG5;CKB;KLC1;MARK3;TRMT61A	TRUE	TRUE	no			no			no		no			no	no		0			0
V2L081	15	67358036	67487533	SMAD3	q<0.05	SMAD3	FALSE	FALSE	no			no			no		no			no	yes	index_variant_coordinate_containment	1	rs17293632		1
V2L083	15	78730518	79190081	IREB2	q<0.001	ADAMTS7;CHRNB4;IREB2;MORF4L1	TRUE	TRUE	no			no			yes	rs1994016	no			no	yes	index_variant_coordinate_containment	2	rs7173743;rs2277547		1
V2L084	15	91411885	92715665	FES	q<0.001	FES;FURIN	TRUE	TRUE	no			yes	gene_symbol_HGNC_normalised	FES;FURIN	no		yes	candidate_SNP_coordinate_containment	rs35346340	yes	yes	index_variant_coordinate_containment	1	rs17514846		3
V2L085	16	29973351	30751450	DOC2A	q<0.05	DOC2A	FALSE	FALSE	no			no			no		no			no	no		0			0
V2L086	16	75327608	75528926	CFDP1	q<0.001	CFDP1;CHST6;TMEM170A	TRUE	TRUE	no			yes	gene_symbol_HGNC_normalised	CFDP1;TMEM170A	yes	rs6564260;rs8046000;rs8046697	no			no	yes	index_variant_coordinate_containment	1	rs4146809		2
V2L087	17	1324647	2588909	SMG6	q<0.01	HIC1;SMG6	TRUE	FALSE	yes	region_interval_overlap	24	yes	gene_symbol_HGNC_normalised	SMG6	yes	rs216187;rs903162	no			no	yes	index_variant_coordinate_containment	1	rs170041		3
V2L088	17	7210318	7518215	EIF5A	q<0.05	EIF5A	FALSE	FALSE	no			no			yes	rs9899183	no			no	no		0			0
V2L089	17	37560538	38210889	ORMDL3	q<0.001	IKZF3;MED24;ORMDL3	TRUE	TRUE	no			yes	gene_symbol_HGNC_normalised	ORMDL3	yes	rs7359623	no			no	yes	index_variant_coordinate_containment	2	rs1619021;rs2872507		2
V2L090	17	46620017	47492267	ZNF652	q<0.001	ABI3;ATP5G1;GNGT2;HOXB3;IGF2BP1;PHB;TTLL6;ZNF652	TRUE	TRUE	yes	region_interval_overlap	35	yes	gene_symbol_HGNC_normalised	IGF2BP1;ZNF652	yes	rs16948048;rs1973407;rs35073649;rs4643373	yes	candidate_SNP_coordinate_containment	rs11079849	yes	yes	index_variant_coordinate_containment	3	rs12940887;rs2898883;rs4794018		4
V2L091	17	65821644	67538470	MAP2K6	q<0.05	MAP2K6	FALSE	FALSE	no			no			no		no			no	yes	index_variant_coordinate_containment	3	rs4148005;rs12602912;rs2886232		1
V2L092	17	76670130	76836980	CYTH1	q<0.01	CYTH1	TRUE	FALSE	no			no			yes	rs8073626;rs9900681	no			no	no		0			0
V2L093	18	46567846	47018935	DYM	q<0.01	DYM;RPL17-C18orf32	TRUE	FALSE	no			no			no		no			no	no		0			0
V2L094	19	8386384	8503901	MARCH2	q<0.05	MARCH2	FALSE	FALSE	no			no			no		no			no	yes	index_variant_coordinate_containment	2	rs2278236;rs2913968		1
V2L095	19	10713121	11308243	LDLR	q<0.001	KANK2;LDLR;SLC44A2;SMARCA4	TRUE	TRUE	yes	region_interval_overlap	37	yes	gene_symbol_HGNC_normalised	LDLR	yes	rs148898583;rs77265569	yes	candidate_SNP_coordinate_containment	rs112374545	yes	yes	index_variant_coordinate_containment	12	rs6511720;rs1529729;rs2278444;rs7188;rs379309;rs5927;rs892114;rs1529711;rs2738460;rs4804149;rs2043332;rs7249753		4
V2L096	19	41171810	42759309	NUMBL	q<0.05	NUMBL	FALSE	FALSE	no			no			no		no			no	yes	index_variant_coordinate_containment	2	rs2241718;rs4803455		1
V2L097	19	44529494	46377055	APOE	q<0.001	APOC1;APOE;FBXO46;RSPH6A;TOMM40	TRUE	TRUE	yes	region_interval_overlap	18	yes	gene_symbol_HGNC_normalised	APOC1	yes	rs41290120;rs7412	yes	candidate_SNP_coordinate_containment	rs4420638;rs8108474	yes	yes	index_variant_coordinate_containment	19	rs2075650;rs4803750;rs4803760;rs157580;rs2965101;rs8104483;rs2288911;rs10460181;rs17800760;rs3745157;rs2272021;rs10422616;rs7257610;rs732841;rs10419669;rs1594895;rs9973305;rs8108269;rs1661173		4
V2L098	19	49199228	50216988	RASIP1	q<0.05	FUT2;MAMSTR;RASIP1	FALSE	FALSE	no			no			no		no			no	yes	index_variant_coordinate_containment	2	rs516246;rs1132990		1
V2L099	19	56102737	57099965	ZNF471	q<0.01	ZFP28;ZNF470;ZNF471	TRUE	FALSE	no			no			no		no			no	no		0			0
V2L100	20	21106624	21370463	KIZ	q<0.05	KIZ	FALSE	FALSE	no			no			no		no			no	no		0			0
V2L101	20	32951041	34026027	GGT7	q<0.05	GGT7;TP53INP2	FALSE	FALSE	yes	region_interval_overlap	27	no			no		no			no	yes	index_variant_coordinate_containment	1	rs2295353		2
V2L102	20	44350988	44718580	NCOA5	q<0.05	NCOA5	FALSE	FALSE	no			no			no		no			no	yes	index_variant_coordinate_containment	3	rs6065906;rs378114;rs6065921		1
V2L103	20	60549854	61051026	TAF4	q<0.05	TAF4	FALSE	FALSE	no			no			no		no			no	no		0			0

### Sheet: four_study_summary
Supported-locus counts for the nested final sets.
q_set	n_loci	Qiao	Liu	Foley_coordinate	PLEIO	four_study_union	none_of_4	Foley_gene_symbol_legacy_provenance
q<0.05	91	19	31	12	48	58	33	11
q<0.01	46	15	22	11	28	33	13	11
q<0.001	21	8	13	9	17	17	4	9

### Sheet: methods_notes
Native-unit matching rules and framing.
item	detail
Genome build	GRCh37/hg19 for all four studies and the canonical CTAS loci; no lift-over.
Qiao (native unit: region)	Interval overlap of 38 reported MTAG cardiovascular loci with canonical locus boundaries.
Liu (native unit: gene)	HGNC-normalised overlap of 180 PLACO pleiotropic genes with each locus's significant member genes; an independent 618-SNP coordinate cross-check is provided (Liu_snp_coord_support). All Liu-matched genes remain final member genes of their loci.
Foley (native unit: candidate variant)	Primary: candidate-variant coordinate containment of 43 CHD colocalisation regions. The earlier gene-symbol call is retained only as labelled provenance; the two differ only at V2L068/APOA5 (rs964184), matched by coordinate containment and a final q<0.05 (not q<0.01) locus.
PLEIO (native unit: index variant)	Index-variant coordinate containment of 625 reported hits; 13 novel variants checked separately (PLEIO_hits_by_locus).
Alias handling	HGNC alias and previous symbols normalised to approved symbols on both sides.
Not carried over	The earlier locus-set PLEIO permutation enrichment was computed on a superseded locus set and is not reproduced here.
Framing	Convergence with prior cross-trait resources, not independent replication; it never defines CTAS membership. Statistical representatives label loci; matching never relied on representative identity.

### Sheet: coordinate_QC
Coordinate QC of the canonical locus intervals (hg19/hg38).
canonical_locus_id	chromosome	hg19_start	hg19_end	hg38_chr	hg38_start	hg38_end	liftover_status	qiao_intersection_build
V2L001	1	1321091	2458061	1	1385711	2526622	ok	hg19 (coordinate-consistent with Qiao SD17a)
V2L002	1	26644411	27286901	1	26317920	26960410	ok	hg19 (coordinate-consistent with Qiao SD17a)
V2L003	1	56960419	57045257	1	56494747	56579584	ok	hg19 (coordinate-consistent with Qiao SD17a)
V2L004	1	109792641	110138465	1	109250019	109595843	ok	hg19 (coordinate-consistent with Qiao SD17a)
V2L005	1	150594599	151556059	1	150622123	151583583	ok	hg19 (coordinate-consistent with Qiao SD17a)
V2L007	1	154377669	154991001	1	154405193	155018525	ok	hg19 (coordinate-consistent with Qiao SD17a)
V2L009	1	169075947	169455208	1	169106709	169485970	ok	hg19 (coordinate-consistent with Qiao SD17a)
V2L010	1	196743925	197744623	1	196774795	197775493	ok	hg19 (coordinate-consistent with Qiao SD17a)
V2L011	1	222730990	222926932	1	222557648	222753590	ok	hg19 (coordinate-consistent with Qiao SD17a)
V2L012	2	17845079	17966632	2	17663812	17785365	ok	hg19 (coordinate-consistent with Qiao SD17a)
V2L013	2	25042038	26618759	2	24819169	26395891	ok	hg19 (coordinate-consistent with Qiao SD17a)
V2L014	2	36583370	37311485	2	36356227	37084342	ok	hg19 (coordinate-consistent with Qiao SD17a)
V2L015	2	60678302	62451866	2	60451167	62224731	ok	hg19 (coordinate-consistent with Qiao SD17a)
V2L016	2	62900986	63834331	2	62673851	63607197	ok	hg19 (coordinate-consistent with Qiao SD17a)
V2L017	2	65283495	65659733	2	65056361	65432599	ok	hg19 (coordinate-consistent with Qiao SD17a)
V2L018	2	85766101	85895864	2	85538978	85668741	ok	hg19 (coordinate-consistent with Qiao SD17a)
V2L019	2	176957532	177202753	2	176092804	176338025	ok	hg19 (coordinate-consistent with Qiao SD17a)
V2L020	2	203637873	204170563	2	202773150	203305840	ok	hg19 (coordinate-consistent with Qiao SD17a)
V2L021	3	14852247	14976072	3	14810740	14934565	ok	hg19 (coordinate-consistent with Qiao SD17a)
V2L023	3	48198668	50649262	3	48157178	50611831	ok	hg19 (coordinate-consistent with Qiao SD17a)
V2L024	3	58291972	58305920	3	58306245	58320193	ok	hg19 (coordinate-consistent with Qiao SD17a)
V2L025	3	135684515	136670446	3	135965673	136951604	ok	hg19 (coordinate-consistent with Qiao SD17a)
V2L026	3	137842560	138352218	3	138123718	138633376	ok	hg19 (coordinate-consistent with Qiao SD17a)
V2L028	3	156392205	157221415	3	156674416	157503626	ok	hg19 (coordinate-consistent with Qiao SD17a)
V2L029	4	2939663	3451214	4	2937936	3449487	ok	hg19 (coordinate-consistent with Qiao SD17a)
V2L030	4	111397229	111563279	4	110476073	110642123	ok	hg19 (coordinate-consistent with Qiao SD17a)
V2L031	4	148402069	148466106	4	147480917	147544954	ok	hg19 (coordinate-consistent with Qiao SD17a)
V2L032	5	63801774	64314590	5	64505947	65018763	ok	hg19 (coordinate-consistent with Qiao SD17a)
V2L034	6	12716888	13290476	6	12716656	13290244	ok	hg19 (coordinate-consistent with Qiao SD17a)
V2L035	6	22569678	22570750	6	22569449	22570521	ok	hg19 (coordinate-consistent with Qiao SD17a)
V2L036	6	30908777	32806547	6	30941000	32838770	ok	hg19 (coordinate-consistent with Qiao SD17a)
V2L037	6	33246682	35464884	6	33278905	35497107	ok	hg19 (coordinate-consistent with Qiao SD17a)
V2L038	6	36644237	36954327	6	36676460	36986551	ok	hg19 (coordinate-consistent with Qiao SD17a)
V2L039	6	39156747	39902290	6	39188971	39934551	ok	hg19 (coordinate-consistent with Qiao SD17a)
V2L040	6	126660660	127520626	6	126339514	127199481	ok	hg19 (coordinate-consistent with Qiao SD17a)
V2L042	6	160320218	161175086	6	159899186	160754054	ok	hg19 (coordinate-consistent with Qiao SD17a)
V2L043	7	27145803	28865511	7	27106184	28825894	ok	hg19 (coordinate-consistent with Qiao SD17a)
V2L044	7	34968491	35293711	7	34928879	35254100	ok	hg19 (coordinate-consistent with Qiao SD17a)
V2L045	7	44038552	44614542	7	43998953	44574943	ok	hg19 (coordinate-consistent with Qiao SD17a)
V2L047	7	74071991	74267872	7	74657664	74851576	ok	hg19 (coordinate-consistent with Qiao SD17a)
V2L049	7	106685178	107263762	7	107044733	107623317	ok	hg19 (coordinate-consistent with Qiao SD17a)
V2L050	7	150524336	150935913	7	150827248	151238827	ok	hg19 (coordinate-consistent with Qiao SD17a)
V2L051	8	8559666	11644854	8	8702156	11787345	ok	hg19 (coordinate-consistent with Qiao SD17a)
V2L052	8	19796582	19824770	8	19939071	19967259	ok	hg19 (coordinate-consistent with Qiao SD17a)
V2L053	8	21766384	22398657	8	21908873	22541144	ok	hg19 (coordinate-consistent with Qiao SD17a)
V2L054	8	89049460	89339717	8	88037232	88327488	ok	hg19 (coordinate-consistent with Qiao SD17a)
V2L055	8	106330917	106816767	8	105318689	105804539	ok	hg19 (coordinate-consistent with Qiao SD17a)
V2L056	8	141541264	142011412	8	140531165	141001313	ok	hg19 (coordinate-consistent with Qiao SD17a)
V2L057	9	21201468	22009312	9	21201469	22009313	ok	hg19 (coordinate-consistent with Qiao SD17a)
V2L058	9	35736863	35854844	9	35736866	35854847	ok	hg19 (coordinate-consistent with Qiao SD17a)
V2L059	9	77561499	77762114	9	74946583	75147198	ok	hg19 (coordinate-consistent with Qiao SD17a)
V2L060	9	135936741	136150630	9	133061354	133275214	ok	hg19 (coordinate-consistent with Qiao SD17a)
V2L061	10	75910943	76995802	10	74151185	75236044	ok	hg19 (coordinate-consistent with Qiao SD17a)
V2L062	10	104629183	105678045	10	102869426	103918287	ok	hg19 (coordinate-consistent with Qiao SD17a)
V2L063	10	124134094	124403252	10	122374578	122643736	ok	hg19 (coordinate-consistent with Qiao SD17a)
V2L065	11	64018995	64067503	11	64251523	64300031	ok	hg19 (coordinate-consistent with Qiao SD17a)
V2L066	11	82904754	85338314	11	83193712	85627270	ok	hg19 (coordinate-consistent with Qiao SD17a)
V2L067	11	100558407	100861656	11	100687676	100990925	ok	hg19 (coordinate-consistent with Qiao SD17a)
V2L068	11	116618886	117075508	11	116748170	117204792	ok	hg19 (coordinate-consistent with Qiao SD17a)
V2L070	11	120195838	120360645	11	120325129	120489936	ok	hg19 (coordinate-consistent with Qiao SD17a)
V2L072	12	53662083	53687427	12	53268299	53293643	ok	hg19 (coordinate-consistent with Qiao SD17a)
V2L073	12	57031959	58240747	12	56638175	57846964	ok	hg19 (coordinate-consistent with Qiao SD17a)
V2L074	12	111157613	112947717	12	110719808	112509913	ok	hg19 (coordinate-consistent with Qiao SD17a)
V2L075	12	121415861	122019110	12	120978058	121581205	ok	hg19 (coordinate-consistent with Qiao SD17a)
V2L076	12	133067041	133161774	12	132490455	132585188	ok	hg19 (coordinate-consistent with Qiao SD17a)
V2L077	13	110801310	111373421	13	110148963	110721074	ok	hg19 (coordinate-consistent with Qiao SD17a)
V2L078	13	115047059	115071292	13	114281584	114305817	ok	hg19 (coordinate-consistent with Qiao SD17a)
V2L079	14	69254372	69821190	14	68787655	69354473	ok	hg19 (coordinate-consistent with Qiao SD17a)
V2L080	14	103851701	104167888	14	103385364	103701551	ok	hg19 (coordinate-consistent with Qiao SD17a)
V2L081	15	67358036	67487533	15	67065698	67195195	ok	hg19 (coordinate-consistent with Qiao SD17a)
V2L083	15	78730518	79190081	15	78438176	78897739	ok	hg19 (coordinate-consistent with Qiao SD17a)
V2L084	15	91411885	92715665	15	90868655	92172435	ok	hg19 (coordinate-consistent with Qiao SD17a)
V2L085	16	29973351	30751450	16	29962030	30740129	ok	hg19 (coordinate-consistent with Qiao SD17a)
V2L086	16	75327608	75528926	16	75293710	75495028	ok	hg19 (coordinate-consistent with Qiao SD17a)
V2L087	17	1324647	2588909	17	1421353	2685615	ok	hg19 (coordinate-consistent with Qiao SD17a)
V2L088	17	7210318	7518215	17	7306999	7614897	ok	hg19 (coordinate-consistent with Qiao SD17a)
V2L089	17	37560538	38210889	17	39404285	40054636	ok	hg19 (coordinate-consistent with Qiao SD17a)
V2L090	17	46620017	47492267	17	48542655	49414905	ok	hg19 (coordinate-consistent with Qiao SD17a)
V2L091	17	65821644	67538470	17	67825528	69542329	ok	hg19 (coordinate-consistent with Qiao SD17a)
V2L092	17	76670130	76836980	17	78674048	78840898	ok	hg19 (coordinate-consistent with Qiao SD17a)
V2L093	18	46567846	47018935	18	49041476	49492565	ok	hg19 (coordinate-consistent with Qiao SD17a)
V2L094	19	8386384	8503901	19	8321500	8439017	ok	hg19 (coordinate-consistent with Qiao SD17a)
V2L095	19	10713121	11308243	19	10602445	11197567	ok	hg19 (coordinate-consistent with Qiao SD17a)
V2L096	19	41171810	42759309	19	40665905	42255157	ok	hg19 (coordinate-consistent with Qiao SD17a)
V2L097	19	44529494	46377055	19	44025342	45873797	ok	hg19 (coordinate-consistent with Qiao SD17a)
V2L098	19	49199228	50216988	19	48695971	49713731	ok	hg19 (coordinate-consistent with Qiao SD17a)
V2L099	19	56102737	57099965	19	55591371	56588597	ok	hg19 (coordinate-consistent with Qiao SD17a)
V2L100	20	21106624	21370463	20	21125983	21389825	ok	hg19 (coordinate-consistent with Qiao SD17a)
V2L101	20	32951041	34026027	20	34363235	35438247	ok	hg19 (coordinate-consistent with Qiao SD17a)
V2L102	20	44350988	44718580	20	45722349	46089941	ok	hg19 (coordinate-consistent with Qiao SD17a)
V2L103	20	60549854	61051026	20	61974798	62475970	ok	hg19 (coordinate-consistent with Qiao SD17a)

### Sheet: PLEIO_hits_by_locus
PLEIO index hits per final locus.
canonical_locus_id	in_pleio	pleio_n_hits	pleio_rsids	pleio_novel_here
V2L001	no	0
V2L002	yes	2	rs12748152;rs12137896
V2L003	yes	2	rs17114046;rs6674131
V2L004	yes	6	rs4970834;rs590502;rs17646665;rs17035949;rs7550711;rs10410
V2L005	yes	1	rs267738
V2L007	yes	1	rs6694817
V2L009	no	0
V2L010	no	0
V2L011	yes	1	rs17011666
V2L012	no	0
V2L013	no	0
V2L014	no	0
V2L015	no	0
V2L016	yes	1	rs2421816
V2L017	yes	1	rs2249105
V2L018	no	0
V2L019	no	0
V2L020	yes	1	rs6435169
V2L021	yes	1	rs744892
V2L023	yes	1	rs2240327
V2L024	no	0
V2L025	yes	2	rs687339;rs17200216
V2L026	yes	2	rs1199338;rs6763380
V2L028	yes	1	rs1482852
V2L029	yes	1	rs2073505
V2L030	no	0
V2L031	yes	2	rs6841473;rs6827096
V2L032	no	0
V2L034	yes	1	rs9349379
V2L035	no	0
V2L036	yes	15	rs497309;rs9272346;rs9271775;rs2071479;rs3869145;rs2596501;rs1966;rs2621321;rs7774197;rs1265048;rs2230365;rs2239520;rs3131003;rs3094006;rs1265099
V2L037	yes	3	rs3800457;rs12525532;rs9394279
V2L038	no	0
V2L039	no	0
V2L040	yes	1	rs1936806
V2L042	yes	14	rs3120151;rs6935921;rs1564348;rs2297374;rs9457931;rs2504926;rs5014650;rs4252109;rs998075;rs2297362;rs4646283;rs6917747;rs9456506;rs688359
V2L043	no	0
V2L044	no	0
V2L045	yes	4	rs6975024;rs217386;rs2971672;rs7791240
V2L047	no	0
V2L049	yes	1	rs2237659
V2L050	no	0
V2L051	yes	11	rs4240624;rs732839;rs1461727;rs752446;rs804267;rs583484;rs1062219;rs330092;rs6601588;rs13281098;rs6601501
V2L052	yes	2	rs7016529;rs1534649
V2L053	no	0
V2L054	no	0
V2L055	no	0
V2L056	no	0
V2L057	yes	2	rs3731239;rs4615669
V2L058	no	0
V2L059	no	0
V2L060	yes	3	rs8176720;rs4489379;rs2039184
V2L061	no	0
V2L062	no	0
V2L063	no	0
V2L065	no	0
V2L066	no	0
V2L067	yes	1	rs7105842
V2L068	yes	4	rs662799;rs12294259;rs17120244;rs12270837
V2L070	no	0
V2L072	no	0
V2L073	yes	2	rs3741414;rs2943693
V2L074	yes	4	rs3184504;rs11066320;rs12423190;rs2239194
V2L075	yes	1	rs2244608
V2L076	no	0
V2L077	yes	6	rs9515203;rs3809346;rs3783113;rs9583489;rs12873154;rs3742207
V2L078	no	0
V2L079	no	0
V2L080	no	0
V2L081	yes	1	rs17293632
V2L083	yes	2	rs7173743;rs2277547
V2L084	yes	1	rs17514846
V2L085	no	0
V2L086	yes	1	rs4146809
V2L087	yes	1	rs170041
V2L088	no	0
V2L089	yes	2	rs1619021;rs2872507
V2L090	yes	3	rs12940887;rs2898883;rs4794018
V2L091	yes	3	rs4148005;rs12602912;rs2886232
V2L092	no	0
V2L093	no	0
V2L094	yes	2	rs2278236;rs2913968
V2L095	yes	12	rs6511720;rs1529729;rs2278444;rs7188;rs379309;rs5927;rs892114;rs1529711;rs2738460;rs4804149;rs2043332;rs7249753
V2L096	yes	2	rs2241718;rs4803455
V2L097	yes	19	rs2075650;rs4803750;rs4803760;rs157580;rs2965101;rs8104483;rs2288911;rs10460181;rs17800760;rs3745157;rs2272021;rs10422616;rs7257610;rs732841;rs10419669;rs1594895;rs9973305;rs8108269;rs1661173
V2L098	yes	2	rs516246;rs1132990
V2L099	no	0
V2L100	no	0
V2L101	yes	1	rs2295353
V2L102	yes	3	rs6065906;rs378114;rs6065921
V2L103	no	0

### Sheet: comparator_sources
Comparator source manifest.
study	publication	doi_pmid	source_supplement	native_unit	source_build	n_source_units	prior_filtering	prior_ctas_match_rule	this_build_match_rule	source_md5
Qiao 2025	Nat Commun 2025 (MTAG+HyPrColoc CVD)	10.1038/s41467-025-62419-0	MOESM19 SD17 section a (38 CVD MTAG loci)	region (chr,start,stop)	GRCh37/hg19 (verified rs880315/rs12129500)	38	SD17a primary CVD-only section (b/c/d cross-disease excluded)	coordinate interval intersection (hg19)	coordinate interval intersection (hg19) [unchanged]	472411448f74f92ad855de5ffc56b4d8
Liu 2023	iScience 2023 (PLACO ten CVD)	10.1016/j.isci.2023.106804	mmc2 Table S2 (genes); mmc3 Table S3 (SNPs)	gene (primary) + index SNP	GRCh37/hg19 (verified rs10077410/rs10212121)	180 genes / 618 SNPs	264 pairwise gene records -> 180 unique; SNP 690 records -> 618 unique	gene-symbol overlap vs all_q05_genes (ST10)	HGNC-normalised gene overlap (native) + independent SNP coordinate containment cross-check	8c9fc07a70098957f0d2c67267170110
Foley 2021	Nat Commun 2021 (HyPrColoc CHD)	10.1038/s41467-020-20885-8	MOESM tables -> 43 CHD colocalisation regions (candidate SNP + genes)	region (candidate SNP + gene)	GRCh37/hg19 (rsID-resolved)	43	43 CHD regions (Table1/2); no positions in local extract	gene-symbol overlap vs all_q05_genes (ST10)	candidate-SNP rsID -> hg19 coordinate containment (primary) + HGNC-normalised gene overlap (secondary)	a05bfb401fd21d9aa912eda019446435
Lee PLEIO 2021	Am J Hum Genet 2021	10.1016/j.ajhg.2020.11.017 / PMID 33352115	mmc2.xlsx Table S3 (625 hits), Table S4 (13 novel)	index variant	GRCh37/hg19 (VEP GRCh37; rs662799 verified)	625 hits / 13 novel	S3 approx-independent LD-clumped hits; S4 novel	(new comparator; prior PLEIO audit 2026-09-19)	coordinate containment (hg19) + 1Mb-merged regions + novel-13 coordinate check	a305dc3d1ac510bd32b56ff314f1c91b

### Sheet: validation
Checks.
check	result
19/31/12/48/58, 15/22/11/28/33, 8/13/9/17/17 (Qiao/Liu/coordinate-Foley/PLEIO/union)	TRUE
91 unique loci	TRUE
